# Local genetic covariance between serum urate and kidney function obtained from local Bayesian regressions

**DOI:** 10.1101/2021.03.31.21254729

**Authors:** Alexa S Lupi, Nicholas A Sumpter, Megan P Leask, Justin O’Sullivan, Tayaza Fadason, Gustavo de los Campos, Tony R Merriman, Richard J Reynolds, Ana I Vazquez

## Abstract

Hyperuricemia is associated with several cardiometabolic and renal diseases, such as gout and chronic kidney disease. Previous studies have examined the shared genetic basis of chronic kidney disease and hyperuricemia either using single-variant tests or estimating whole-genome genetic correlations between the traits. Individual variants typically explain a small fraction of the genetic correlation between traits, thus reducing the power to map pleiotropic loci. Alternatively, genome-wide estimates of genetic correlation, while useful, do not shed light on what regions may be implicated in the shared genetic basis of traits. Therefore, to fill the gap between these two approaches, we used local Bayesian regressions to estimate the genetic covariance between markers for chronic kidney disease and hyperuricemia in specific genomic regions. We identified 267 linkage disequilibrium segments with statistically significant covariance estimates, 17 of which had a positive directionality and 250 negative, the latter being consistent with the directionality of the overall genetic covariance. These 267 significant segments implicated 188 genetically distinct shared loci. Many of these loci validate previously identified shared loci with consistent directionality, including 22 loci previously identified as shared. Numerous novel shared loci were also identified, such as *THBS3/MTX1/GBAP1, LINC01101, SLC7A9/CEP89, CYP24A1, KCNS3, CHD9, ARL15, PAX8*, and *IGF1R*. Finally, to examine potential biological mechanisms for these shared loci, we have implicated a subset of the genomic segments that are associated with gene expression using colocalization analyses. In particular, five genes (*FGF5, ARL6IP5, TRIM6, BCL2L1*, and *NTRK1*) expressed in the kidney are causal candidates potentially contributing to pleiotropic pathways between chronic kidney disease and hyperuricemia. The regions identified by our local Bayesian regression approach may help untangle and explain the association between chronic kidney disease and hyperuricemia.

**Author Summary:** Chronic kidney disease is of increased prevalence among people with hyperuricemia, suggesting a shared genetic etiology. Since markers for chronic kidney disease and hyperuricemia have an overall non-zero genetic correlation, there appears to be genetic basis to the shared etiology. However, genome-wide genetic correlation estimates do not elucidate the specific genomic regions contributing to both traits, particularly regions that contribute to the traits with opposite directionality to the overall directionality. We have implemented local Bayesian regressions to identify small genomic segments contributing to the overall genetic correlation. Our method is applicable to any pair of traits that have a shared genetic relationship. We have found numerous novel shared loci, validated previously reported loci, and identified new shared pathways simultaneously contributing to the markers between chronic kidney disease and hyperuricemia. These loci all merit detailed investigation as they may involve underlying biological mechanisms with the potential to explain the common pathogenesis of hyperuricemia and chronic kidney disease.
