## Supplementary material for "Local genetic covariance between serum urate and kidney function obtained from local Bayesian regressions": S1 Table

### Sheet: S1 Table
Chromosome	Locus	Segment Size	Covariance estimate [quantile-based LCL, UCL] *	Standard Error *	Directionality	Validation	Multiple testing corrected p_val	Bonferonni significant (1=yes, 0=no)	* scaled by 1e4
1	GIPC2	1 (rs17391694)	-0.00879 [-0.0405, -4.18e-05]	0.011	-		0.424238	0
1	---	4 (rs34820145-rs12409726)	-0.0603 [-0.11, -0.00418]	0.0252	-		0.0167177	0
1	CELSR2	12 (rs6698843-rs599839)	-0.0964 [-0.179, -0.0282]	0.0394	-		0.0144171	0
1	CELSR2	9 (rs7528419-rs599839)	-0.0951 [-0.169, -0.0283]	0.0394	-		0.0157912	0
1	CELSR2	11 (rs72703203-rs599839)	-0.0963 [-0.179, -0.0282]	0.0394	-		0.0145189	0
1	THBS3	3 (rs74890861-rs35154152)	-0.0402 [-0.126, -0.00185]	0.0331	-		0.224556	0
1	MTX1/GBAP1	3 (rs760077-rs2049805)	-0.326 [-0.545, -0.128]	0.11	-		0.00304027	0
1	THBS3/MTX1/GBAP1	5 (rs35154152-rs2049805)	-0.276 [-0.491, -0.0716]	0.114	-		0.0154756	0
1	SCAMP3	1 (rs141316726)	-0.00752 [-0.0313, -3.57e-05]	0.00868	-		0.386293	0
1	---	2 (rs2760217-rs115376406)	-0.0395 [-0.105, -0.00293]	0.0393	-	Leask	0.314854	0
1	---	1 (rs17373433)	-0.00444 [-0.0252, -8.26e-06]	0.00666	-	Leask	0.504985	0
1	---	2 (rs3856199-rs3856200)	-0.0377 [-0.0864, -0.00391]	0.0268	-	Leask	0.159511	0
1	---	6 (rs3856200-rs2165446)	-0.0369 [-0.0944, -0.000376]	0.027	-	Leask	0.17173	0
1	TRMT1L	2 (rs10737256-rs12141556)	-0.0274 [-0.0851, -0.000179]	0.0248	-		0.269229	0
1	PDC	1 (rs6694957)	-0.0292 [-0.0907, -0.000539]	0.0229	-		0.202271	0
2	DDX1	1 (rs807628)	-0.038 [-0.12, -6.45e-05]	0.0425	-	Leask	0.371259	0
2	DDX1	4 (rs112074350-rs807603)	-0.116 [-0.232, -0.0364]	0.053	-	Leask	0.0286202	0
2	DDX1/---	7 (rs807628-rs876718)	-0.148 [-0.237, -0.0761]	0.0512	-	Leask	0.00384477	0
2	DDX1/---	3 (rs807603-rs876718)	-0.0976 [-0.21, -0.019]	0.0526	-	Leask	0.063523	0
2	KCNS3	3 (rs9789415-rs4567937)	-0.165 [-0.22, -0.108]	0.0296	-		2.48e-08	1
2	KCNS3	2 (rs4381790-rs4567937)	-0.165 [-0.22, -0.108]	0.0292	-		1.6e-08	1
2	NRBP1/IFT172/FNDC4/GCKR	16 (Affx-19857019-rs1260333)	0.586 [0.301, 0.89]	0.152	+	Leask	0.000115605	0
2	IFT172/FNDC4/GCKR	13 (rs11126999-rs1260333)	0.639 [0.287, 1.10997]	0.213	+	Leask	0.0026998	0
2	THADA	3 (rs77030801-rs77953879)	-0.0414 [-0.0941, -0.0019]	0.0247	-		0.093716	0
2	USP34/XPO1	5 (rs778139-rs4619595)	-0.0377 [-0.14, -0.000425]	0.0426	-		0.376169	0
2	XPO1	2 (rs11125883-rs4619595)	-0.0258 [-0.1, -0.000115]	0.0345	-		0.454565	0
2	TBC1D8	3 (rs2278729-rs62155477)	-0.0206 [-0.0819, -5.8e-05]	0.0237	-		0.384739	0
2	PAX8	10 (rs4849176-rs6734610)	-0.155 [-0.247, -0.0728]	0.047	-		0.000974204	0
2	PAX8	7 (rs11123170-rs72831831)	-0.0746 [-0.146, -0.029]	0.0336	-		0.0264026	0
2	---	6 (rs11122800-rs2030746)	-0.234 [-0.325, -0.135]	0.048	-		1.09e-06	1
2	---	7 (rs11122800-rs35932591)	-0.211 [-0.299, -0.117]	0.0475	-		8.91e-06	0
2	---	6 (rs17050272-rs35932591)	-0.195 [-0.272, -0.109]	0.0461	-		2.34e-05	0
2	TFCP2L1	10 (rs4848698-rs882759)	-0.101 [-0.17, -0.0472]	0.0298	-		0.000700811	0
2	TFCP2L1	11 (rs4848698-rs17006283)	-0.0993 [-0.162, -0.0471]	0.0289	-		0.000590401	0
2	TFCP2L1	2 (rs882759-rs17006283)	-0.0588 [-0.11, -0.00728]	0.0265	-		0.0264957	0
2	CXCR4	3 (rs16832995-rs4954571)	-0.00997 [-0.0377, -8.5e-05]	0.0123	-		0.417613	0
2	---	5 (rs36098083-rs67724326)	-0.056 [-0.122, -0.00165]	0.0312	-		0.0726741	0
2	MBD5	4 (rs11896010-rs10174206)	-0.127 [-0.781, -3.72e-05]	0.2	-	Leask	0.525428	0
2	DAPL1	5 (rs11694423-rs10210845)	-0.0624 [-0.138, -0.00944]	0.0322	-		0.0526369	0
2	LRP2	3 (rs4667591-rs2075252)	0.623 [0.159, 0.993]	0.215	+	Leask	0.00375941	0
2	LRP2	6 (rs41268683-rs2075252)	0.391 [0.0932, 0.636]	0.144	+	Leask	0.00662202	0
2	LRP2	8 (rs2673170-rs10930352)	0.066 [0.011, 0.131]	0.035	+	Leask	0.0593335	0
2	LRP2	1 (rs10930352)	0.116 [0.000195, 0.266]	0.0745	+	Leask	0.119459	0
2	HOXD13/HOXD12/HOXD10	5 (rs847153-rs711818)	-0.234 [-0.329, -0.145]	0.0483	-	Leask	1.27e-06	1
2	HOXD13/HOXD12	3 (rs847153-rs35817516)	-0.0942 [-0.168, -0.0221]	0.0369	-	Leask	0.0106847	0
2	HOXD12	1 (rs16863549)	-0.153 [-0.211, -0.102]	0.0309	-	Leask	7.37e-07	1
2	HOXD9/HOXD-AS2/HOXD3/HOXD4/HOXD-AS1/HOXD1	11 (rs200417886-rs6710142)	-0.0756 [-0.155, -0.0225]	0.0314	-	Leask	0.0160559	0
2	HOXD-AS2/HOXD3	5 (rs711824-rs11903220)	-0.0314 [-0.0729, -0.000943]	0.022	-	Leask	0.153501	0
2	HOXD9/HOXD-AS2	5 (rs200417886-rs68003524)	-0.0337 [-0.0856, -0.00181]	0.0222	-	Leask	0.12901	0
2	HOXD-AS2/HOXD3/HOXD4/HOXD-AS1/HOXD1/---	12 (rs2592394-rs17805497)	-0.071 [-0.125, -0.0166]	0.0275	-	Leask	0.00982813	0
2	HOXD9/HOXD-AS2/HOXD3/HOXD4/HOXD-AS1/HOXD1/---	15 (rs200417886-rs7589870)	-0.0687 [-0.122, -0.0171]	0.0269	-	Leask	0.0106523	0
2	HOXD-AS2/HOXD3/HOXD4/HOXD-AS1/HOXD1/---	13 (rs2592394-rs7589870)	-0.0701 [-0.124, -0.0174]	0.0275	-	Leask	0.0108004	0
2	---	1 (rs2885454)	-0.055 [-0.111, -0.00883]	0.0275	-		0.0455003	0
2	---	1 (rs11676776)	-0.00538 [-0.0321, -1.6e-05]	0.0084	-		0.521863	0
2	---	2 (rs1005932-rs62188973)	-0.0454 [-0.0935, -0.00865]	0.0222	-		0.0408504	0
2	---	5 (rs1005932-rs13419894)	-0.0479 [-0.0971, -0.00814]	0.0236	-		0.042391	0
2	PDE11A	1 (rs17400325)	-0.0175 [-0.0503, -0.000422]	0.015	-		0.243345	0
2	PDE1A	2 (rs12617844-rs10204284)	-0.0343 [-0.0899, -0.00099]	0.025	-		0.170063	0
2	CPS1	1 (rs1047891)	0.391 [0.217, 0.585]	0.101	+	Leask	0.000108262	0
2	ERBB4	5 (rs972489-rs985995)	-0.0568 [-0.119, -0.0107]	0.0278	-		0.0410361	0
2	ERBB4	9 (rs2888091-rs1982717)	-0.0583 [-0.124, -0.0133]	0.0278	-		0.0359828	0
2	---	7 (rs7590178-rs2712161)	-0.117 [-0.184, -0.0514]	0.0338	-		0.000537097	0
2	---	2 (rs6435954-rs2712161)	-0.127 [-0.189, -0.0592]	0.0343	-		0.000213381	0
2	---	3 (rs6723845-rs72951871)	-0.0762 [-0.113, -0.0433]	0.0184	-		3.45e-05	0
3	BTD	1 (rs13078881)	-0.00443 [-0.0192, -0.000196]	0.00762	-		0.560995	0
3	ANKRD28	1 (rs34208188)	-0.0275 [-0.0985, -0.00151]	0.03	-		0.359317	0
3	MYL3	1 (rs78595810)	-0.012 [-0.0365, -0.000165]	0.0114	-		0.29251	0
3	PTH1R	1 (rs76928788)	-0.00833 [-0.0355, -0.000176]	0.00924	-		0.367314	0
3	DOCK3	2 (rs6784455-rs116560218)	-0.0312 [-0.134, -0.000146]	0.0416	-		0.453255	0
3	RPL29	1 (rs6792935)	-0.0116 [-0.0406, -0.000141]	0.0125	-		0.353408	0
3	EOGT/TMF1/UBA3	7 (rs9878605-rs6775065)	-0.0638 [-0.147, -0.0106]	0.036	-		0.0763577	0
3	SLC15A2/ILDR1	9 (rs2049330-rs6438689)	-0.129 [-0.22, -0.0229]	0.0491	-		0.00860676	0
3	SLC15A2	7 (rs2049330-rs4285028)	-0.126 [-0.219, -0.0264]	0.051	-		0.0134891	0
3	TFDP2	1 (rs115604285)	-0.0268 [-0.0584, -0.00253]	0.0152	-		0.0778739	0
3	ARHGEF26-AS1/ARHGEF26	6 (rs896015-rs13096373)	-0.0406 [-0.0929, -0.00115]	0.0272	-		0.13553	0
3	ARHGEF26-AS1/ARHGEF26	5 (rs896015-rs12497267)	-0.0426 [-0.109, -0.00124]	0.0333	-		0.200799	0
3	MECOM	1 (rs16853722)	-0.0474 [-0.105, -0.0108]	0.0293	-		0.105717	0
3	---	2 (rs61416912-rs7642977)	-0.0559 [-0.102, -0.0106]	0.0255	-		0.0283682	0
3	---	7 (rs56786036-rs7642977)	-0.0664 [-0.111, -0.0219]	0.0237	-		0.0050836	0
3	TNK2	1 (rs35259333)	-0.0685 [-0.111, -0.0204]	0.0243	-		0.0048184	0
4	DRD5	1 (rs2227851)	-0.0148 [-0.037, -0.00021]	0.0105	-		0.15868	0
4	SOD3	1 (rs1799895)	-0.052 [-0.0942, -0.0159]	0.0216	-		0.0160662	0
4	FGF5	4 (rs6848130-rs1458038)	-0.0242 [-0.0603, -0.000601]	0.0166	-	Leask	0.144887	0
4	FGF5	1 (rs16998073)	-0.0536 [-0.109, -0.0147]	0.0246	-	Leask	0.0293419	0
4	ADH1B	1 (rs1229984)	-0.0724 [-0.109, -0.0391]	0.017	-		2.06e-05	0
4	---/USP38	6 (rs9998017-rs72721005)	-0.0848 [-0.166, -0.0124]	0.0398	-		0.0331177	0
4	USP38	5 (rs4582112-rs35549285)	-0.084 [-0.195, -0.0143]	0.0521	-		0.1069	0
5	ARL15	10 (rs67199213-rs6884003)	-0.127 [-0.245, -0.0279]	0.0554	-		0.0218815	0
5	ARL15	1 (rs31127)	-0.0387 [-0.101, -0.000372]	0.0308	-		0.208937	0
5	ARL15	17 (rs67199213-rs11739045)	-0.155 [-0.292, -0.0216]	0.0683	-		0.023244	0
5	GPR98	1 (rs7724016)	-0.0444 [-0.112, -0.00173]	0.0268	-		0.0975768	0
5	GPR98	1 (rs7733024)	-0.0116 [-0.0456, -0.000182]	0.0131	-		0.375889	0
5	ZCCHC10	1 (rs72801433)	-0.0109 [-0.0403, -5.49e-05]	0.0114	-		0.339001	0
6	GMDS	5 (rs9503063-rs9378671)	-0.0725 [-0.126, -0.0138]	0.0306	-		0.0178227	0
6	SLC22A7/CRIP3	3 (rs56401710-rs2242416)	-0.124 [-0.253, -0.0105]	0.0653	-	Leask	0.0575739	0
6	MAD2L1BP	1 (rs35679149)	-0.0197 [-0.0502, -0.00114]	0.0127	-		0.120858	0
6	VEGFA	1 (rs881858)	-0.368 [-0.488, -0.215]	0.0701	-	Leask	1.52e-07	1
6	---	1 (rs1342613)	-0.029 [-0.0775, -0.00021]	0.0256	-		0.257293	0
6	---	1 (rs1418574)	-0.0189 [-0.0779, -9.84e-05]	0.0217	-		0.383772	0
6	BMP5	1 (rs66705636)	-0.0566 [-0.0996, -0.013]	0.0216	-		0.00878343	0
6	DST	1 (rs4074101)	-0.0102 [-0.035, -0.000239]	0.00974	-		0.294994	0
6	DST	3 (rs16888128-rs3002005)	-0.0187 [-0.0522, -0.00135]	0.0155	-		0.227643	0
6	EYA4	3 (rs59567566-rs1319087)	-0.014 [-0.0543, -2.56e-05]	0.0152	-		0.357023	0
6	EYA4	4 (rs6912223-rs2327349)	-0.0291 [-0.0799, -0.00225]	0.0225	-		0.195896	0
6	EYA4	3 (rs1319087-rs2327349)	-0.0185 [-0.0668, -0.00144]	0.0164	-		0.259299	0
6	---	3 (rs78708016-rs73008933)	-0.0559 [-0.12, -0.00524]	0.0287	-		0.0514467	0
6	---	1 (rs9397738)	-0.0557 [-0.12, -0.00499]	0.0288	-		0.0531097	0
7	UNCX	6 (rs62435140-rs62435146)	-0.528 [-0.677, -0.395]	0.0757	-	Leask	3.06e-12	1
7	UNCX	7 (rs62435140-rs73670554)	-0.514 [-0.659, -0.386]	0.0719	-	Leask	8.75e-13	1
7	UNCX/---	13 (rs6950388-rs1880301)	-0.536 [-0.676, -0.402]	0.0737	-	Leask	3.52e-13	1
7	UNCX	4 (rs6950388-rs75381632)	-0.547 [-0.717, -0.407]	0.0819	-	Leask	2.41e-11	1
7	LOC730338	5 (rs700752-rs12537178)	-0.14 [-0.224, -0.0155]	0.049	-		0.00427473	0
7	LOC730338	5 (rs1102073-rs856554)	-0.141 [-0.229, -0.0177]	0.0496	-		0.00447273	0
7	---	2 (rs4724514-rs6463354)	-0.0401 [-0.0879, -0.000889]	0.0234	-		0.0865884	0
7	LMTK2	1 (rs11765552)	-0.0131 [-0.0526, -3.12e-05]	0.0152	-		0.388774	0
7	---	10 (rs56001581-rs11976770)	-0.0601 [-0.106, -0.00993]	0.0244	-		0.0137736	0
7	---	11 (rs12537284-rs11976770)	-0.0602 [-0.106, -0.00991]	0.0244	-		0.0136169	0
7	PRKAG2	4 (rs10224002-rs4726086)	-0.446 [-0.622, -0.268]	0.0865	-	Leask	2.52e-07	1
7	PRKAG2	10 (rs10224002-rs11771445)	-0.44 [-0.607, -0.264]	0.0834	-	Leask	1.32e-07	1
7	PRKAG2	9 (rs10224002-rs1001116)	-0.44 [-0.607, -0.264]	0.0834	-	Leask	1.32e-07	1
7	SHH	3 (rs12113158-rs34629281)	-0.0655 [-0.133, -0.00435]	0.0335	-		0.0505567	0
7	LOC389602	1 (rs73488277)	-0.0614 [-0.109, -0.0139]	0.0235	-		0.00898128	0
7	LOC389602	1 (rs111239279)	-0.0642 [-0.11, -0.0147]	0.0242	-		0.00798053	0
7	C7orf13	3 (rs75919782-rs58640502)	-0.035 [-0.0853, -0.00234]	0.0212	-		0.0987501	0
8	STC1	3 (rs4872196-rs7831701)	-0.0298 [-0.0965, -5.24e-06]	0.0281	-	Leask	0.288918	0
8	STC1	6 (rs62502212-rs1705690)	-0.366 [-0.494, -0.233]	0.0697	-	Leask	1.51e-07	1
8	STC1	4 (rs4872203-rs1705690)	-0.383 [-0.513, -0.263]	0.0685	-	Leask	2.25e-08	1
8	STC1	1 (rs71515859)	-0.0132 [-0.0343, -0.00047]	0.0096	-	Leask	0.169131	0
8	NRG1	3 (rs12675358-rs2439302)	-0.0984 [-0.191, -0.0393]	0.053	-		0.0633675	0
8	DDHD2	1 (rs2306899)	-0.0602 [-0.256, -0.0022]	0.0725	-		0.406344	0
8	WHSC1L1	3 (rs117880184-rs11777811)	-0.0758 [-0.534, -0.000111]	0.153	-		0.6203	0
8	PDE7A	2 (rs118131983-rs73242913)	-0.0109 [-0.0415, -0.000233]	0.0118	-		0.355628	0
9	B4GALT1	1 (rs56030777)	0.114 [0.00119, 0.226]	0.0564	+		0.0432511	0
9	PIP5K1B	2 (rs80095931-rs4744712)	0.141 [0.0133, 0.308]	0.0844	+		0.0947975	0
9	TXNDC8	1 (rs17733476)	-0.018 [-0.0454, -2.03e-05]	0.0139	-		0.195333	0
9	ENG/AK1	16 (rs41432051-rs743539)	-0.0767 [-0.131, -0.0274]	0.0249	-		0.00206777	0
9	AK1	8 (rs4837197-rs743539)	-0.0598 [-0.101, -0.0154]	0.0219	-		0.00632204	0
9	AK1	2 (rs4226-rs8192462)	-0.0407 [-0.084, -0.00156]	0.023	-		0.0767996	0
9	AK1	10 (rs7865146-rs743539)	-0.0617 [-0.104, -0.0065]	0.0244	-		0.011449	0
9	FNBP1	1 (rs2417202)	-0.00462 [-0.0218, -5.67e-06]	0.00627	-		0.461218	0
9	QSOX2	2 (rs3824359-rs78554234)	-0.0352 [-0.0889, -0.00166]	0.0283	-		0.213567	0
9	EXD3	5 (rs28374197-rs79279080)	-0.0327 [-0.0713, -0.0024]	0.0195	-		0.0935575	0
10	A1CF	7 (rs12413118-rs61856594)	0.267 [0.101, 0.466]	0.0924	+	Leask	0.0038572	0
10	A1CF	3 (rs12769066-rs16910442)	0.259 [0.102, 0.431]	0.0881	+	Leask	0.00328381	0
10	ARID5B	2 (rs10821944-rs11593907)	-0.0972 [-0.173, -0.0254]	0.0369	-		0.00843491	0
10	HERC4/MYPN	5 (rs60420669-rs117110783)	-0.0805 [-0.188, -0.0111]	0.0554	-		0.146205	0
10	HERC4	4 (rs497849-rs503677)	-0.0802 [-0.187, -0.0145]	0.055	-		0.14479	0
10	GLUD1/FAM35A/NUTM2A-AS1/LINC00863	11 (rs1923935-rs61858511)	-0.0943 [-0.199, -0.0246]	0.0479	-		0.0489893	0
10	GLUD1/FAM35A	9 (rs1923935-rs6586064)	-0.0933 [-0.2, -0.0226]	0.0484	-		0.0538942	0
11	IGF2	1 (rs7115054)	-0.0553 [-0.153, -0.00197]	0.0484	-		0.25322	0
11	IGF2	2 (rs4929958-rs11042751)	-0.0883 [-0.223, -0.0146]	0.0642	-		0.169011	0
11	IGF2	9 (rs4929958-Affx-4739950)	-0.127 [-0.32, -0.0276]	0.0709	-		0.0732523	0
11	INS-IGF2/INS	2 (rs11564723-rs3842752)	-0.0938 [-0.165, -0.0213]	0.0387	-	Leask	0.0153602	0
11	INS-IGF2/INS/TH	4 (rs11564723-rs6356)	-0.104 [-0.166, -0.0419]	0.0331	-	Leask	0.00167801	0
11	INS/TH/ASCL2	5 (rs3842752-rs10743152)	-0.105 [-0.166, -0.043]	0.0333	-		0.00161517	0
11	INS-IGF2/INS/TH/ASCL2	8 (rs7948458-rs11042978)	-0.104 [-0.172, -0.0412]	0.035	-	Leask	0.00296418	0
11	SLC22A18	3 (rs4930027-rs1048046)	-0.0216 [-0.0602, -0.000792]	0.0174	-		0.214466	0
11	OR52H1/HBG2	13 (rs1995158-rs9804611)	0.0926 [0.00471, 0.211]	0.0569	+		0.103649	0
11	OR52H1/HBG2	8 (rs10769054-rs11607359)	0.0932 [0.00483, 0.21]	0.0566	+		0.0996314	0
11	AMPD3	3 (rs7129220-rs2923089)	-0.0228 [-0.108, -0.000579]	0.0288	-		0.428555	0
11	---	1 (rs11031146)	-0.01 [-0.0347, -8.17e-05]	0.0106	-		0.345478	0
11	DCDC1	3 (Affx-35617785-rs628093)	-0.428 [-0.527, -0.334]	0.0477	-	Leask	2.89e-19	1
11	DCDC1	1 (rs55733296)	-0.428 [-0.525, -0.335]	0.0465	-	Leask	3.44e-20	1
11	DCDC1	10 (rs963837-rs10767873)	-0.786 [-0.918, -0.669]	0.0659	-	Leask	8.54e-33	1
11	PLCB3	2 (rs112008487-rs117874826)	-0.0197 [-0.0526, -0.000557]	0.0142	-		0.165343	0
11	GPR137	1 (rs112280262)	-0.00784 [-0.0227, -0.000404]	0.00664	-		0.237713	0
11	TEX40	1 (rs117629442)	-0.0221 [-0.0448, -0.00201]	0.0117	-		0.0589067	0
11	SYVN1	1 (rs11227124)	-0.0431 [-0.0964, -0.00774]	0.0236	-		0.0678094	0
11	---/OVOL1	7 (rs4014195-rs36008241)	-0.316 [-0.46, -0.167]	0.0768	-	Leask	3.88e-05	0
12	BCL2L14	8 (rs2448036-rs11054664)	-0.0582 [-0.109, -0.0125]	0.0265	-		0.0280757	0
12	RERG	4 (rs7131767-rs10772840)	-0.0158 [-0.0615, -0.000249]	0.0179	-	Leask	0.377408	0
12	RERG	3 (rs10160846-rs17762350)	-0.0114 [-0.0365, -3.58e-05]	0.0116	-	Leask	0.325726	0
12	RERG	1 (rs11056396)	-0.0745 [-0.113, -0.0359]	0.0209	-	Leask	0.000364421	0
12	RERG	1 (rs35958131)	-0.053 [-0.1, -0.00149]	0.026	-	Leask	0.0415038	0
12	MIP/GLS2	3 (rs7302925-rs2657879)	-0.0629 [-0.127, -0.00906]	0.0314	-		0.0451575	0
12	R3HDM2/INHBC/INHBE	7 (rs73115999-rs507562)	-0.296 [-0.429, -0.126]	0.0736	-	Leask	5.78e-05	0
12	LOC100507065	1 (rs77451638)	-0.00836 [-0.0522, -3.71e-05]	0.0143	-		0.558806	0
12	---	1 (rs12318839)	-0.0608 [-0.104, -0.0246]	0.0199	-		0.00224853	0
12	FBRSL1	6 (rs117206641-rs74397112)	-0.0634 [-0.117, -0.0228]	0.0253	-		0.012213	0
13	DACH1	5 (rs7981995-rs626277)	-0.117 [-0.217, -0.0395]	0.0615	-	Leask	0.0571138	0
13	DACH1	2 (rs932768-rs626277)	-0.116 [-0.187, -0.0377]	0.0367	-	Leask	0.00157357	0
13	CLDN10	3 (rs79471373-rs17189719)	-0.0481 [-0.097, -0.0167]	0.02	-		0.0161725	0
13	CLDN10	1 (rs113594510)	-0.00779 [-0.0302, -4.95e-05]	0.00832	-		0.34912	0
13	DNAJC3	1 (rs17885081)	-0.00825 [-0.0396, -0.000164]	0.0155	-		0.594547	0
13	UGGT2	1 (rs72636541)	-0.0055 [-0.0255, -0.000144]	0.00725	-		0.448079	0
13	UGGT2	1 (rs4526890)	-0.0125 [-0.0637, -0.000131]	0.0233	-		0.591626	0
13	UGGT2	1 (Affx-10030637)	-0.00384 [-0.0263, -0.000105]	0.00682	-		0.573401	0
13	UGGT2	1 (rs75640809)	-0.0102 [-0.0446, -0.000297]	0.011	-		0.353785	0
13	HS6ST3	1 (rs74372804)	-0.0074 [-0.0284, -0.000202]	0.0078	-		0.342764	0
14	MIPOL1	4 (rs2415389-rs2415391)	-0.0678 [-0.326, -0.00057]	0.0981	-		0.489483	0
14	MIPOL1	1 (rs10220291)	-0.0261 [-0.291, -1.19e-05]	0.073	-		0.720692	0
14	MIPOL1	1 (rs17179078)	-0.0642 [-0.27, -0.00269]	0.0676	-		0.342263	0
14	FOXA1	1 (rs4901012)	-0.0227 [-0.0955, -0.000247]	0.0273	-		0.40569	0
14	SOS2	3 (rs61755579-rs72681869)	-0.0754 [-0.128, -0.021]	0.026	-		0.00373163	0
14	ITPK1	1 (rs4905020)	-0.0256 [-0.0699, -0.000375]	0.019	-		0.177862	0
14	ITPK1	2 (rs2180369-rs116312773)	-0.0111 [-0.0378, -7e-05]	0.0165	-		0.501121	0
15	FMN1	1 (rs71462837)	-0.0271 [-0.0579, -0.000245]	0.0162	-		0.0943589	0
15	CA12	2 (rs16946801-rs1127203)	-0.0251 [-0.0617, -0.00115]	0.0173	-		0.146817	0
15	STRA6	1 (rs113761445)	-0.00933 [-0.0292, -0.000228]	0.00836	-		0.26441	0
15	---/CCDC33	2 (rs116866251-rs75367305)	-0.0123 [-0.0355, -0.000155]	0.00992	-		0.215005	0
15	CYP1A2	7 (rs2472297-rs2470890)	-0.122 [-0.242, -0.0309]	0.055	-	Leask	0.0265424	0
15	CYP1A2	3 (rs2069526-rs4646425)	-0.0222 [-0.0858, -0.00168]	0.0199	-	Leask	0.264603	0
15	CYP1A2/CSK	9 (rs2472297-rs74025836)	-0.122 [-0.243, -0.0326]	0.0549	-	Leask	0.0262683	0
15	MPI/FAM219B	2 (rs1130741-rs6495127)	-0.033 [-0.128, -0.00124]	0.0358	-		0.356639	0
15	PPCDC	1 (rs72730588)	-0.0059 [-0.0255, -3.87e-05]	0.00698	-		0.397959	0
15	---	12 (rs1602360-rs2201002)	-0.098 [-0.223, -0.0108]	0.0518	-		0.0585054	0
15	---	14 (rs1602360-rs11638544)	-0.0987 [-0.225, -0.00276]	0.0533	-		0.0640571	0
15	---	1 (rs2405779)	-0.0112 [-0.0525, -0.000139]	0.0155	-		0.469938	0
15	UBE2Q2	3 (rs79972752-rs11637643)	-0.0288 [-0.0903, -0.00123]	0.0238	-	Leask	0.226247	0
15	UBE2Q2	6 (rs3991319-rs117935159)	-0.0455 [-0.124, -0.00261]	0.031	-	Leask	0.142174	0
15	UBE2Q2	5 (rs79972752-rs28720874)	-0.033 [-0.0845, -0.00144]	0.0239	-	Leask	0.167355	0
15	UBE2Q2	4 (rs3991319-rs28720874)	-0.0324 [-0.0916, -0.00137]	0.024	-	Leask	0.177016	0
15	UBE2Q2	1 (rs12898403)	-0.014 [-0.0802, -0.000311]	0.0207	-	Leask	0.498832	0
15	FBXO22/NRG4	3 (rs2648435-rs74024029)	-0.0379 [-0.0712, -0.0129]	0.0151	-		0.0120754	0
15	NRG4	1 (rs8024155)	-0.136 [-0.245, -0.0476]	0.0474	-		0.00411514	0
15	NRG4	1 (rs76614553)	-0.0182 [-0.0415, -0.0044]	0.00999	-		0.068482	0
15	NRG4	2 (rs62027612-rs62027649)	-0.096 [-0.216, -0.00981]	0.0527	-		0.0685109	0
15	SCAPER	1 (rs117873431)	-0.00889 [-0.0353, -0.000158]	0.0104	-	Leask	0.392658	0
15	SCAPER	1 (rs16968382)	-0.00209 [-0.0089, -0.000176]	0.00336	-	Leask	0.533926	0
15	SCAPER	1 (rs74026043)	-0.00145 [-0.00513, -0.000124]	0.0016	-	Leask	0.364804	0
15	SCAPER	2 (rs4886825-rs117552750)	-0.0687 [-0.333, -0.00315]	0.0999	-	Leask	0.491649	0
15	SCAPER	5 (rs4886825-rs4442773)	-0.129 [-0.512, -0.00482]	0.148	-	Leask	0.383415	0
15	SCAPER	1 (rs117381482)	-0.00472 [-0.0162, -0.000134]	0.00594	-	Leask	0.426839	0
15	KIAA1199	5 (rs111845410-rs16972495)	-0.0631 [-0.112, -0.0229]	0.0234	-		0.00700553	0
15	KIAA1199	3 (rs12595345-rs16972495)	-0.0654 [-0.11, -0.0306]	0.0216	-		0.00246359	0
15	IDH2/---	6 (rs28547012-rs11637880)	-0.0292 [-0.0572, -0.00176]	0.0147	-		0.0469895	0
15	IGF1R	4 (rs907808-rs12437561)	-0.149 [-0.244, -0.0335]	0.0531	-		0.00501566	0
16	DNAH3	1 (rs9937801)	-0.0113 [-0.0555, -2.09e-05]	0.0143	-		0.429405	0
16	ARHGAP17	2 (rs55808472-rs78457529)	-0.0223 [-0.0701, -0.00178]	0.0274	-		0.41572	0
16	ARHGAP17	2 (rs17624477-rs117325093)	-0.0407 [-0.145, -0.00415]	0.0438	-		0.352773	0
16	ARHGAP17	1 (rs138292223)	-0.00882 [-0.0328, -2.92e-05]	0.0097	-		0.363203	0
16	---	1 (rs12927956)	-0.168 [-0.244, -0.0941]	0.0423	-		7.14e-05	0
16	CHD9	10 (rs8049859-rs1984470)	-0.155 [-0.792, -0.012]	0.226	-		0.492814	0
16	CHD9	6 (rs12931550-rs16952091)	-0.142 [-0.782, -0.00251]	0.225	-		0.527968	0
16	NFAT5	2 (rs72799387-rs62052820)	-0.0795 [-0.256, -0.00558]	0.0624	-	Leask	0.20265	0
16	NFAT5	5 (rs62052820-rs1364063)	-0.0952 [-0.221, -0.00667]	0.0553	-	Leask	0.0851567	0
17	HNF1B	1 (rs28667231)	-0.0113 [-0.0331, -3.2e-05]	0.0105	-		0.281842	0
17	HNF1B	2 (rs7407025-rs57315554)	-0.00747 [-0.0292, -5.68e-06]	0.00895	-		0.403922	0
17	SLC4A1	3 (rs2521602-rs5036)	-0.0308 [-0.0737, -0.000112]	0.0192	-		0.108677	0
17	BCAS3	7 (rs9904048-rs9895661)	0.124 [0.0132, 0.24]	0.0636	+	Leask	0.0512136	0
17	BCAS3	5 (rs1990292-rs7219624)	0.124 [0.0074, 0.243]	0.0632	+	Leask	0.0497595	0
17	BCAS3	4 (rs9895661-rs7219624)	0.126 [0.00761, 0.25]	0.0652	+	Leask	0.0532959	0
18	AQP4-AS1	4 (rs72878799-rs11665641)	-0.07 [-0.132, -0.00785]	0.0312	-		0.0248588	0
18	TCF4	1 (rs72932713)	-0.0277 [-0.0725, -0.000587]	0.0195	-		0.155458	0
19	NMRK2/DAPK3	3 (rs55678693-rs76315900)	-0.031 [-0.0579, -0.00511]	0.015	-		0.0387656	0
19	TM6SF2	1 (rs58542926)	-0.0295 [-0.0966, -0.000259]	0.0272	-		0.278117	0
19	SLC7A9/CEP89	16 (rs78676942-rs11668957)	0.321 [0.0121, 0.608]	0.151	+		0.0335176	0
19	PVRL2/TOMM40/APOE/APOC1P1	15 (rs283814-rs4420638)	-0.0964 [-0.169, -0.0264]	0.0409	-		0.0184248	0
20	ENTPD6/PYGB	2 (rs2179638-rs6115094)	-0.0251 [-0.13, -0.000192]	0.0366	-		0.492844	0
20	ENTPD6/PYGB	7 (rs2076561-rs6115094)	-0.122 [-0.644, -2.61e-05]	0.179	-		0.495515	0
20	HNF4A	1 (rs1800961)	-0.0434 [-0.079, -0.00714]	0.0185	-	Leask	0.0189789	0
20	CYP24A1	1 (rs158561)	-0.0106 [-0.0402, -7.03e-06]	0.0131	-		0.418423	0
20	CYP24A1	1 (rs209967)	-0.0178 [-0.0522, -5.39e-05]	0.0153	-		0.244668	0
20	CYP24A1	3 (rs4809954-rs17217119)	-0.165 [-0.256, -0.0703]	0.0479	-		0.000571743	0
20	CYP24A1	4 (rs4809954-rs2616278)	-0.163 [-0.249, -0.0697]	0.0495	-		0.000991494	0
20	CYP24A1	2 (rs17217119-rs2616278)	-0.175 [-0.282, -0.0755]	0.0545	-		0.0013227	0
20	LAMA5	1 (rs34000043)	-0.00973 [-0.0327, -3.65e-05]	0.0106	-		0.358658	0
20	OPRL1	3 (rs8121509-rs6090043)	-0.0337 [-0.0843, -0.00103]	0.0322	-		0.295292	0
21	---	3 (rs12483713-rs2008843)	-0.0227 [-0.0789, -8.81e-05]	0.0222	-		0.306534	0
21	---	1 (rs8127278)	-0.0297 [-0.0877, -0.00109]	0.0215	-		0.167157	0
21	---	7 (rs2823120-rs7275695)	-0.0921 [-0.196, -0.000707]	0.0474	-		0.0520116	0
21	---	3 (rs62218999-rs7275695)	-0.0925 [-0.191, -0.00812]	0.0451	-		0.0402672	0
21	---	1 (rs75577850)	-0.00724 [-0.0306, -1.12e-05]	0.00965	-		0.453099	0
21	CLDN14	2 (rs219780-rs219776)	-0.118 [-0.181, -0.0597]	0.0348	-	Leask	0.000696878	0
22	NAGA/FAM109B/SMDT1/NDUFA6/NDUFA6-AS1/CYP2D6	10 (rs133367-rs1135840)	-0.0636 [-0.159, -0.00307]	0.0449	-		0.156635	0
22	NAGA/FAM109B/SMDT1/NDUFA6/NDUFA6-AS1	9 (rs133367-rs11090076)	-0.0661 [-0.167, -0.00295]	0.0468	-		0.157834	0
22	MIOX	1 (rs2232873)	-0.00998 [-0.0351, -4.58e-05]	0.0104	-		0.337249	0
