## Supplementary material for "Local genetic covariance between serum urate and kidney function obtained from local Bayesian regressions": S3 Table

### Sheet: S3 Table
Chromosome	Position (lead SNP - b37)	Locus start (bp)	Locus end (bp)	Locus size (bp)	Lead SNP	Locus name (nearby gene)	GWAS Trait	Number of windows	Covariance	LCL	UCL	Lead window BPs	Lead window SNPs	Lead window Genes	# of eQTL	Cis/Trans	# eGenes	eGenes
1	78392446	78392446	78701527	309082	rs1166698	NEXN	sCr	1	-8.79e-07	-4.05e-06	-4.18e-09	78623626	rs17391694_T	GIPC2	0	NA
1	82944182	82944182	82944182	1	rs12141441	LINC01362	sCr	1	-6.03e-06	-1.1e-05	-4.18e-07	82934096 82943781 82944182 82944926	rs34820145_C rs12143151_A rs12141441_T rs12409726_C	--- --- --- ---	0	NA
1	109817192	109817192	110071230	254039	rs7528419	MYBPHL	sCr	3	-9.64e-06	-1.79e-05	-2.82e-06	109806834 109810200 109810201 109817192 109817245 109817590 109817838 109818306 109818530 109820884 109821511 109822166	rs6698843_T rs72703203_A rs72703204_A rs7528419_G Affx-4052417_C rs12740374_T rs660240_T rs629301_G rs646776_C rs11577931_G rs602633_T rs599839_G	CELSR2 CELSR2 CELSR2 CELSR2 CELSR2 CELSR2 CELSR2 CELSR2 CELSR2 CELSR2 CELSR2 CELSR2	0	NA
1	155175089	154991389	156071806	1080418	rs72704117	TRIM46	Both	4	-2.76e-05	-4.91e-05	-7.16e-06	155172725 155175089 155178782 155183047 155194980	rs35154152_C rs72704117_T rs760077_A rs200048001_C rs2049805_T	THBS3 THBS3 MTX1 MTX1 GBAP1	0	NA
1	155175089	154991389	156071806	1080418	rs72704117	TRIM46	Both	4	-7.52e-07	-3.13e-06	-3.57e-09	155231927	rs141316726_T	SCAMP3	0	NA
1	163717136	163641173	163758093	116921	rs3856200	LOC100422212	sU	4	-3.95e-06	-1.05e-05	-2.93e-07	163641173 163641481	rs2760217_A rs115376406_C	--- ---	0	NA
1	163717136	163641173	163758093	116921	rs3856200	LOC100422212	sU	4	-4.44e-07	-2.52e-06	-8.26e-10	163700280	rs17373433_A	---	0	NA
1	163717136	163641173	163758093	116921	rs3856200	LOC100422212	sU	4	-3.69e-06	-9.44e-06	-3.76e-08	163717136 163738795 163739505 163744853 163746258 163758093	rs3856200_A rs3904942_C rs72684958_T rs75032283_G rs61811606_T rs2165446_A	--- --- --- --- --- ---	3	Both (1/2)	3	PBX1, FKBP5, PEAK1
1	184672098	184672098	185371215	699118	rs78444298	EDEM3	sCr	1	-2.74e-06	-8.51e-06	-1.79e-08	185123630 185123749	rs10737256_T rs12141556_G	TRMT1L TRMT1L	0	NA
1	186508738	186508738	186508738	1	rs6694957	PDC/PACERR	sCr	1	-2.92e-06	-9.07e-06	-5.39e-08	186508738	rs6694957_A	PDC	0	NA
2	15792518	15729820	15818626	88807	rs807603	DDX1	Both	4	-1.48e-05	-2.37e-05	-7.61e-06	15778300 15781221 15783051 15785070 15792518 15806608 15808935	rs807628_G rs112074350_T rs2287637_A rs72780900_A rs807603_C rs75594357_A rs876718_A	DDX1 DDX1 DDX1 DDX1 DDX1 DDX1 ---	2	Cis	1	DDX1
2	18676265	18671795	18686650	14856	rs4567937	RDH14	Both	2	-1.65e-05	-2.2e-05	-1.08e-05	18663811 18671795 18676265	rs9789415_A rs4381790_C rs4567937_A	KCNS3 KCNS3 KCNS3	0	NA
2	27730940	27152874	28570963	1418090	rs1260326	GCKR	Both	2	5.86e-05	3.01e-05	8.9e-05	27656822 27657681 27669137 27670307 27682309 27685388 27686911 27711631 27715416 27725572 27730940 27741237 27742603 27743154 27747949 27748624	Affx-19857019_GA rs77005271_T rs61742074_G rs11126999_A rs61747073_T rs780110_A rs6747190_C rs1260328_C rs2303369_T rs715325_A rs1260326_T rs780094_T rs780093_T rs780092_G rs71441083_A rs1260333_A	NRBP1 NRBP1 IFT172 IFT172 IFT172 IFT172 IFT172 IFT172 FNDC4 GCKR GCKR GCKR GCKR GCKR GCKR GCKR	1	Cis	1	NRBP1
2	43672508	43426617	44037396	610780	rs77059113	ZFP36L2	sCr	1	-4.14e-06	-9.41e-06	-1.9e-07	43437611 43439585 43445181	rs77030801_A rs113191497_A rs77953879_A	THADA THADA THADA	0	NA
2	61710573	61557164	61710573	153410	rs11125883	XPO1	sU	2	-3.77e-06	-1.4e-05	-4.25e-08	61684564 61685826 61695900 61710573 61716677	rs778139_A rs12467441_C rs77234474_C rs11125883_C rs4619595_C	USP34 USP34 USP34 XPO1 XPO1	0	NA
2	101740231	101578022	101740231	162210	rs732136	TBC1D8	sCr	1	-2.06e-06	-8.19e-06	-5.8e-09	101668857 101673272 101673519	rs2278729_A rs2121366_C rs62155477_A	TBC1D8 TBC1D8 TBC1D8	1	Trans	1	RB1
2	113989236	113978940	113991970	13031	rs2863242	PAX8	sU	2	-1.55e-05	-2.47e-05	-7.28e-06	113977936 113978940 113979355 113988492 113989236 113991970 113993073 114010877 114016401 114017029	rs4849176_T rs11123170_G rs72831808_C rs10175462_A rs2863242_T rs4849181_G rs3188996_G rs72831831_C rs72831838_T rs6734610_G	PAX8 PAX8 PAX8 PAX8 PAX8 PAX8 PAX8 PAX8 PAX8 PAX8	0	NA
2	121306440	120848049	121350385	502337	rs17050272	LINC01101	Both	3	-2.11e-05	-2.99e-05	-1.17e-05	121305604 121306440 121306682 121307387 121309231 121309488 121310704	rs11122800_G rs17050272_A rs11679833_A rs6724056_T rs954244_G rs2030746_T rs35932591_T	--- --- --- --- --- --- ---	0	NA
2	121991967	121980465	122003073	22609	rs11677172	TFCP2L1	Both	3	-9.93e-06	-1.62e-05	-4.71e-06	121980465 121983299 121990108 121990162 121991967 121994055 121998212 122000745 122001230 122003073 122006851	rs4848698_C rs72828950_G rs6734261_A rs2713211_A rs11677172_T rs3768905_C rs55995797_T rs6723509_C rs72828955_C rs882759_G rs17006283_C	TFCP2L1 TFCP2L1 TFCP2L1 TFCP2L1 TFCP2L1 TFCP2L1 TFCP2L1 TFCP2L1 TFCP2L1 TFCP2L1 TFCP2L1	0	NA
2	137091866	137077233	137091866	14634	rs67724326	UBBP1	sCr	2	-9.97e-07	-3.77e-06	-8.5e-09	136893864 136909730 136918828	rs16832995_T rs75243668_C rs4954571_A	CXCR4 CXCR4 CXCR4	0	NA
2	137091866	137077233	137091866	14634	rs67724326	UBBP1	sCr	2	-5.6e-06	-1.22e-05	-1.65e-07	137073291 137075869 137077233 137083970 137091866	rs36098083_C rs72847669_G rs35050898_T rs35990229_T rs67724326_G	--- --- --- --- ---	0	NA
2	148595355	148378069	148900148	522080	rs13017754	MBD5/ORC4	Both	1	-1.27e-05	-7.81e-05	-3.72e-09	148789730 148810894 148810992 148815661	rs11896010_T rs114543138_C rs115009322_G rs10174206_G	MBD5 MBD5 MBD5 MBD5	12	Cis	3	ACVR2A, MBD5, AC009480.3
2	159696287	159696287	159696287	1	rs10175732	DAPL1/TANC1	sCr	1	-6.24e-06	-1.38e-05	-9.44e-07	159676531 159677556 159696287 159700487 159705341	rs11694423_A rs11696015_T rs10175732_C rs75843720_A rs10210845_A	DAPL1 DAPL1 DAPL1 DAPL1 DAPL1	0	NA
2	170010985	169971141	170202833	231693	rs2075252	LRP2	Both	4	3.91e-05	9.32e-06	6.36e-05	169985418 169996070 170000748 170003432 170008835 170010985	rs41268683_C rs41268685_T rs2284680_C rs4667591_T rs141668801_C rs2075252_T	LRP2 LRP2 LRP2 LRP2 LRP2 LRP2	0	NA
2	170010985	169971141	170202833	231693	rs2075252	LRP2	Both	4	6.6e-06	1.1e-06	1.31e-05	170164420 170171178 170173164 170175334 170179563 170179820 170187621 170196990	rs2673170_C rs76514916_T rs2544381_C rs2229263_C rs830976_C rs74846790_A rs72880441_T rs10930352_C	LRP2 LRP2 LRP2 LRP2 LRP2 LRP2 LRP2 LRP2	0	NA
2	176984544	176957519	177348909	391391	rs72923454	HOXD8	Both	13	-2.34e-05	-3.29e-05	-1.45e-05	176962989 176964947 176965086 176968585 176978833	rs847153_A rs33921199_A rs35817516_A rs16863549_T rs711818_G	HOXD13 HOXD12 HOXD12 HOXD12 HOXD10	0	NA
2	176984544	176957519	177348909	391391	rs72923454	HOXD8	Both	13	-6.87e-06	-1.22e-05	-1.71e-06	176988290 176990573 176991779 176992220 176992443 177010072 177016728 177042633 177043971 177047172 177054769 177068638 177069838 177070172 177073448	rs200417886_A rs711824_A rs2592394_A rs861770_C rs68003524_T rs11903220_C rs34727427_C rs2072590_A rs1374325_A rs72929103_A rs6710142_A rs17336374_G rs113704772_A rs17805497_C rs7589870_C	HOXD9 HOXD-AS2 HOXD-AS2 HOXD-AS2 HOXD-AS2 HOXD3 HOXD4 HOXD-AS1 HOXD-AS1 HOXD-AS1 HOXD1 --- --- --- ---	0	NA
2	176984544	176957519	177348909	391391	rs72923454	HOXD8	Both	13	-5.5e-06	-1.11e-05	-8.83e-07	177272468	rs2885454_C	---	0	NA
2	176984544	176957519	177348909	391391	rs72923454	HOXD8	Both	13	-5.38e-07	-3.21e-06	-1.6e-09	177316066	rs11676776_G	---	0	NA
2	176984544	176957519	177348909	391391	rs72923454	HOXD8	Both	13	-4.79e-06	-9.71e-06	-8.14e-07	177331710 177332193 177333395 177334980 177335291	rs1005932_G rs62188973_G rs76711716_A rs56164321_A rs13419894_G	--- --- --- --- ---	0	NA
2	178136077	177987024	178565913	578890	rs17647588	NFE2L2	sCr	1	-1.75e-06	-5.03e-06	-4.22e-08	178565913	rs17400325_C	PDE11A	0	NA
2	183036519	183036519	183036519	1	rs10204284	PDE1A	sU	1	-3.43e-06	-8.99e-06	-9.9e-08	183026067 183036519	rs12617844_T rs10204284_T	PDE1A PDE1A	1	Cis	1	SSFA2
2	211540507	211286896	211891850	604955	rs1047891	CPS1	Both	1	3.91e-05	2.17e-05	5.85e-05	211540507	rs1047891_A	CPS1	0	NA
2	213316881	213253406	213542758	289353	rs972489	ERBB4	sU	2	-5.83e-06	-1.24e-05	-1.33e-06	213311546 213313003 213316881 213317246 213328749 213333476 213341614 213344123 213346989	rs2888091_A rs80025881_G rs972489_G rs6726147_C rs2170529_T rs77135359_A rs985995_T rs116471206_T rs1982717_C	ERBB4 ERBB4 ERBB4 ERBB4 ERBB4 ERBB4 ERBB4 ERBB4 ERBB4	0	NA
2	217662384	217576692	217711655	134964	rs2712161	TNP1	sCr	2	-1.17e-05	-1.84e-05	-5.14e-06	217618048 217630341 217642427 217650962 217652164 217658580 217662384	rs7590178_G rs12694397_C rs13010690_T rs76832728_C rs116622674_A rs6435954_C rs2712161_G	--- --- --- --- --- --- ---	0	NA
2	217976591	217976591	217976591	1	rs6723845	DIRC3	sU	1	-7.62e-06	-1.13e-05	-4.33e-06	217976591 217976869 217977728	rs6723845_C rs67184727_C rs72951871_C	--- --- ---	0	NA
3	15737689	15648004	15805165	157162	rs2470548	BTD	sU	2	-4.43e-07	-1.92e-06	-1.96e-08	15686693	rs13078881_C	BTD	0	NA
3	15737689	15648004	15805165	157162	rs2470548	BTD	sU	2	-2.75e-06	-9.85e-06	-1.51e-07	15719049	rs34208188_C	ANKRD28	0	NA
3	47459679	46909812	48207997	1298186	rs12487736	SCAP	sU	2	-1.2e-06	-3.65e-06	-1.65e-08	46909812	rs78595810_T	MYL3	0	NA
3	47459679	46909812	48207997	1298186	rs12487736	SCAP	sU	2	-8.33e-07	-3.55e-06	-1.76e-08	46949112	rs76928788_A	PTH1R	0	NA
3	51388678	51388678	51388678	1	rs79312973	DOCK3/RAD54L2	sCr	1	-3.12e-06	-1.34e-05	-1.46e-08	51230200 51245619	rs6784455_C rs116560218_A	DOCK3 DOCK3	0	NA
3	52556890	51614199	53512550	1898352	rs4434138	SFMBT1/ITIH4	Both	1	-1.16e-06	-4.06e-06	-1.41e-08	52065202	rs6792935_T	RPL29	0	NA
3	69106304	69106304	69106304	1	rs59405823	ARL6IP5	sU	1	-6.38e-06	-1.47e-05	-1.06e-06	69060854 69074878 69082708 69106211 69106304 69114005 69120140	rs9878605_T rs41291189_G rs1532918_G rs1866263_A rs59405823_T rs2118539_A rs6775065_A	EOGT TMF1 TMF1 UBA3 UBA3 UBA3 UBA3	34	Both (33/1)	2	ARL6IP5, PPP2R2A
3	121641693	121415720	121729899	314180	rs2293616	SLC15A2	Both	2	-1.29e-05	-2.2e-05	-2.29e-06	121633904 121641693 121643804 121646641 121647286 121648168 121660664 121663245 121665702	rs2049330_A rs2293616_A rs2257212_T rs1143670_G rs1143671_T rs1143672_A rs4285028_C rs75092459_T rs6438689_G	SLC15A2 SLC15A2 SLC15A2 SLC15A2 SLC15A2 SLC15A2 SLC15A2 ILDR1 ILDR1	11	Cis	2	SLC15A2, CD86
3	141807137	141568189	141903905	335717	rs347685	TFDP2	Both	1	-2.68e-06	-5.84e-06	-2.53e-07	141805113	rs115604285_T	TFDP2	1	Cis	1	TFDP2
3	153860652	153832616	153860652	28037	rs1527797	ARHGEF26	sU	2	-4.06e-06	-9.29e-06	-1.15e-07	153832616 153838368 153839245 153839866 153839960 153840389	rs896015_G rs1727884_A rs35525643_T rs12493885_G rs12497267_T rs13096373_C	ARHGEF26-AS1 ARHGEF26-AS1 ARHGEF26 ARHGEF26 ARHGEF26 ARHGEF26	2	Cis	1	ARHGEF26-AS1
3	169138439	169138439	169150632	12194	rs6766149	MECOM	sCr	1	-4.74e-06	-1.05e-05	-1.08e-06	169150632	rs16853722_C	MECOM	0	NA
3	193810750	193803574	193810750	7177	rs7642977	LINC02028	sCr	2	-6.64e-06	-1.11e-05	-2.19e-06	193798407 193800532 193803574 193804087 193804476 193810672 193810750	rs56786036_A rs2368041_A rs2130724_G rs1873411_C rs114390445_A rs61416912_G rs7642977_T	--- --- --- --- --- --- ---	0	NA
3	195628735	195628735	195628735	1	rs35259333	TNK2	sCr	1	-6.85e-06	-1.11e-05	-2.04e-06	195628735	rs35259333_G	TNK2	0	NA
4	9922167	9370897	11081218	1710322	rs16890979	SLC2A9	sU	1	-1.48e-06	-3.7e-06	-2.1e-08	9784542	rs2227851_A	DRD5	0	NA
4	24801834	24801834	24801834	1	rs1799895	SOD3	sCr	1	-5.2e-06	-9.42e-06	-1.59e-06	24801834	rs1799895_G	SOD3	0	NA
4	81164723	81164723	81184341	19619	rs1458038	FGF5	Both	2	-2.42e-06	-6.03e-06	-6.01e-08	81157098 81158221 81160459 81164723	rs6848130_C rs17004846_G rs7668598_G rs1458038_T	FGF5 FGF5 FGF5 FGF5	1	Trans	1	AUTS2
4	81164723	81164723	81184341	19619	rs1458038	FGF5	Both	2	-5.36e-06	-1.09e-05	-1.47e-06	81184341	rs16998073_T	FGF5	2	Cis	2	FGF5, OR7E94P
4	100239319	100239319	100239319	1	rs1229984	ADH1B	sU	1	-7.24e-06	-1.09e-05	-3.91e-06	100239319	rs1229984_T	ADH1B	0	NA
4	144111732	143897600	144111732	214133	rs4582112	USP38	Both	2	-8.48e-06	-1.66e-05	-1.24e-06	144105382 144106040 144108134 144111732 144123142 144130103	rs9998017_T rs115124771_G rs77075683_G rs4582112_A rs115002198_A rs72721005_T	0	6	Cis	2	USP38, RP11-284M14.1
5	53298025	52787358	53363522	576165	rs6450176	ARL15	Both	3	-1.55e-05	-2.92e-05	-2.16e-06	53290648 53297308 53298025 53300662 53314757 53321543 53326735 53338308 53339518 53342469 53348822 53359856 53363522 53371793 53376039 53380555 53382062	rs67199213_G rs60870315_G rs6450176_A rs4311394_G rs31127_A rs17252060_G rs401449_G rs11954708_T rs25858_C rs6884003_T rs72750230_A rs34248265_T rs7727248_C rs156382_C rs114947911_T rs273218_T rs11739045_T	ARL15 ARL15 ARL15 ARL15 ARL15 ARL15 ARL15 ARL15 ARL15 ARL15 ARL15 ARL15 ARL15 ARL15 ARL15 ARL15 ARL15	0	NA
5	90193468	90193468	90523669	330202	rs13155267	ADGRV1	Both	2	-4.44e-06	-1.12e-05	-1.73e-07	90217889	rs7724016_C	GPR98	0	NA
5	90193468	90193468	90523669	330202	rs13155267	ADGRV1	Both	2	-1.16e-06	-4.56e-06	-1.82e-08	90366431	rs7733024_C	GPR98	0	NA
5	131721174	130766662	132444128	1677467	rs274558	SLC22A5/SLC22A4	Both	1	-1.09e-06	-4.03e-06	-5.49e-09	132360653	rs72801433_G	ZCCHC10	1	Cis	1	HSPA4
6	2037175	1996658	2198327	201670	rs11242732	GMDS	sU	1	-7.25e-06	-1.26e-05	-1.38e-06	1996658 2009988 2037175 2038207 2041171	rs9503063_T rs9405538_C rs11242732_T rs114531341_C rs9378671_C	GMDS GMDS GMDS GMDS GMDS	0	NA
6	43806609	43269180	43828582	559403	rs881858	VEGFA/CRIP3	Both	3	-1.24e-05	-2.53e-05	-1.05e-06	43269180 43270151 43273604	rs56401710_C rs2270860_T rs2242416_A	SLC22A7 SLC22A7 CRIP3	0	NA
6	43806609	43269180	43828582	559403	rs881858	VEGFA/CRIP3	Both	3	-1.97e-06	-5.02e-06	-1.14e-07	43604167	rs35679149_G	MAD2L1BP	0	NA
6	43806609	43269180	43828582	559403	rs881858	VEGFA/CRIP3	Both	3	-3.68e-05	-4.88e-05	-2.15e-05	43806609	rs881858_G	VEGFA	1	Trans	1	SETD1A
6	51497503	50930598	51686795	756198	Affx-37089273	PKHD1	sCr	2	-2.9e-06	-7.75e-06	-2.1e-08	51302471	rs1342613_T	---	0	NA
6	51497503	50930598	51686795	756198	Affx-37089273	PKHD1	sCr	2	-1.89e-06	-7.79e-06	-9.84e-09	51351110	rs1418574_G	---	0	NA
6	55634724	55634724	55634724	1	rs66705636	BMP5	sCr	1	-5.66e-06	-9.96e-06	-1.3e-06	55634724	rs66705636_G	BMP5	0	NA
6	56569104	56562452	56569104	6653	rs16888128	DST	sU	2	-1.02e-06	-3.5e-06	-2.39e-08	56562452	rs4074101_A	DST	0	NA
6	56569104	56562452	56569104	6653	rs16888128	DST	sU	2	-1.87e-06	-5.22e-06	-1.35e-07	56569104 56600121 56611336	rs16888128_G rs41267675_A rs3002005_C	DST DST DST	0	NA
6	133789728	133383469	134214525	831057	rs9493627	EYA4	sCr	3	-2.91e-06	-7.99e-06	-2.25e-07	133895031 133897107 133899091 133899447	rs6912223_C rs1319087_C rs17643865_A rs2327349_C	EYA4 EYA4 EYA4 EYA4	0	NA
6	154986664	154954420	154986664	32245	rs9397738	SCAF8/CNKSR3	sCr	2	-5.59e-06	-1.2e-05	-5.24e-07	154984319 154986664 154995697	rs78708016_G rs9397738_G rs73008933_C	--- --- ---	0	NA
7	1281064	1270699	1307501	36803	rs12702509	UNCX	Both	4	-5.36e-05	-6.76e-05	-4.02e-05	1270699 1279795 1281064 1283701 1292021 1295545 1296269 1296435 1299537 1300413 1302136 1304891 1307501	rs6950388_G rs4724805_T rs12702509_G rs75381632_T rs62435146_T rs73670554_T rs73042120_T rs12666462_T rs58087806_C rs73042134_T rs62436674_T rs73260798_A rs1880301_G	UNCX UNCX UNCX UNCX UNCX UNCX UNCX UNCX UNCX UNCX UNCX UNCX ---	2	Trans	2	PALM2, PSMD11
7	46753553	46719105	46919215	200111	rs700752	LOC730338	Both	3	-1.41e-05	-2.29e-05	-1.77e-06	46739722 46743620 46753553 46755798 46760129	rs1102073_C rs111583052_A rs700752_C rs117865101_T rs856554_C	LOC730338 LOC730338 LOC730338 LOC730338 LOC730338	0	NA
7	46753553	46719105	46919215	200111	rs700752	LOC730338	Both	3	-4.01e-06	-8.79e-06	-8.89e-08	46916134 46919215	rs4724514_A rs6463354_A	--- ---	0	NA
7	97822115	97695363	98016373	321011	rs11765552	TECPR1	sU	1	-1.31e-06	-5.26e-06	-3.12e-09	97822115	rs11765552_T	LMTK2	2	Cis	1	BHLHA15
7	128573967	128573967	128738544	164578	rs4728142	IRF5	sCr	2	-6.02e-06	-1.06e-05	-9.91e-07	128717906 128722790 128725297 128731560 128732262 128735988 128738544 128741379 128748534 128755306 128755618	rs12537284_A rs56001581_T rs13244090_G rs4728148_C rs4731545_G rs73228783_T rs4728152_T rs10234893_T rs6970371_C rs17425565_A rs11976770_T	--- --- --- --- --- --- --- --- --- --- ---	7	Both (6/1)	3	TSPAN33, RP11-286H14.4, MEF2C
7	151415041	151393354	151466242	72889	rs10224002	PRKAG2	Both	3	-4.4e-05	-6.07e-05	-2.64e-05	151415041 151419941 151420507 151421215 151422947 151424970 151431466 151432786 151440364 151442897	rs10224002_G rs1860743_T rs62478183_T rs4726086_C rs2536069_C rs117063192_A rs1108722_A rs34078741_C rs1001116_T rs11771445_A	PRKAG2 PRKAG2 PRKAG2 PRKAG2 PRKAG2 PRKAG2 PRKAG2 PRKAG2 PRKAG2 PRKAG2	0	NA
7	155670175	155596637	155670175	73539	rs111239279	SHH	sCr	3	-6.55e-06	-1.33e-05	-4.35e-07	155620289 155620831 155620907	rs12113158_G rs288750_G rs34629281_C	SHH SHH SHH	0	NA
7	155670175	155596637	155670175	73539	rs111239279	SHH	sCr	3	-6.14e-06	-1.09e-05	-1.39e-06	155665303	rs73488277_T	LOC389602	0	NA
7	155670175	155596637	155670175	73539	rs111239279	SHH	sCr	3	-6.42e-06	-1.1e-05	-1.47e-06	155670175	rs111239279_C	LOC389602	0	NA
7	156264570	156264570	156264570	1	rs58640502	LINC01006	sU	1	-3.5e-06	-8.53e-06	-2.34e-07	156256807 156258568 156264570	rs75919782_A rs6459680_G rs58640502_G	C7orf13 C7orf13 C7orf13	0	NA
8	23751151	23620498	23878352	257855	rs10109414	STC1	Both	4	-2.98e-06	-9.65e-06	-5.24e-10	23692067 23697117 23703279	rs4872196_T rs4300013_G rs7831701_G	STC1 STC1 STC1	0	NA
8	23751151	23620498	23878352	257855	rs10109414	STC1	Both	4	-3.66e-05	-4.94e-05	-2.33e-05	23731875 23734266 23734849 23751119 23751151 23757657	rs62502212_T rs17785813_G rs4872203_A rs73214846_A rs10109414_T rs1705690_T	STC1 STC1 STC1 STC1 STC1 STC1	1	Trans	1	RP11-38H17.1
8	23751151	23620498	23878352	257855	rs10109414	STC1	Both	4	-1.32e-06	-3.43e-06	-4.7e-08	23862793	rs71515859_C	STC1	0	NA
8	32432369	32408820	32432369	23550	rs2439302	NRG1	sU	1	-9.84e-06	-1.91e-05	-3.93e-06	32420989 32425102 32432369	rs12675358_T rs73234156_G rs2439302_G	NRG1 NRG1 NRG1	0	NA
8	38095662	38031345	38299419	268075	rs2306899	DDHD2	sU	2	-6.02e-06	-2.56e-05	-2.2e-07	38095662	rs2306899_T	DDHD2	0	NA
8	38095662	38031345	38299419	268075	rs2306899	DDHD2	sU	2	-7.58e-06	-5.34e-05	-1.11e-08	38207119 38213552 38221468	rs117880184_T rs77367878_T rs11777811_G	WHSC1L1 WHSC1L1 WHSC1L1	0	NA
8	66692011	66692011	66862525	170515	rs11557049	PDE7A	sCr	1	-1.09e-06	-4.15e-06	-2.33e-08	66706033 66708501	rs118131983_A rs73242913_T	PDE7A PDE7A	0	NA
9	33138352	33040192	33163059	122868	rs7849148	B4GALT1	sU	1	1.14e-05	1.19e-07	2.26e-05	33163059	rs56030777_A	B4GALT1	0	NA
9	71434707	71170702	71579343	408642	rs4744712	PIP5K1B	Both	1	1.41e-05	1.33e-06	3.08e-05	71427756 71434707	rs80095931_T rs4744712_A	PIP5K1B PIP5K1B	10	Both (9/1)	3	RP11-203L2.3, PIP5K1B, BAG1
9	113082943	113082943	113082943	1	rs17733476	TXNDC8	sU	1	-1.8e-06	-4.54e-06	-2.03e-09	113082943	rs17733476_T	TXNDC8	0	NA
9	130630233	130622946	130743618	120673	rs4226	FAM102A	Both	4	-7.67e-06	-1.31e-05	-2.74e-06	130602230 130605739 130607712 130610725 130612218 130613266 130619637 130620452 130622946 130628024 130629582 130629693 130630233 130630749 130631192 130633904	rs41432051_A rs11789912_G rs12551892_C rs41422444_G rs12379490_C rs117833280_A rs7865146_C rs75994344_A rs4837197_T rs7019406_T Affx-33276733_G rs55880338_G rs4226_G rs8192462_G rs2070692_G rs743539_G	ENG ENG ENG ENG ENG ENG AK1 AK1 AK1 AK1 AK1 AK1 AK1 AK1 AK1 AK1	0	NA
9	132610788	132610788	132852101	241314	rs2417149	USP20	sCr	1	-4.62e-07	-2.18e-06	-5.67e-10	132758347	rs2417202_G	FNBP1	0	NA
9	139105229	139105229	139110654	5426	rs3824359	QSOX2	Both	1	-3.52e-06	-8.89e-06	-1.66e-07	139105229 139107924	rs3824359_C rs78554234_T	QSOX2 QSOX2	0	NA
9	140130606	140072573	140216247	143675	rs28542318	NDOR1	sCr	1	-3.27e-06	-7.13e-06	-2.4e-07	140205269 140213793 140214658 140216247 140221083	rs28374197_T rs28375538_T rs113950356_A rs11534411_A rs79279080_A	EXD3 EXD3 EXD3 EXD3 EXD3	0	NA
10	52550158	52491639	52708822	217184	rs10821826	A1CF	Both	2	2.67e-05	1.01e-05	4.66e-05	52581892 52597631 52598916 52612662 52616223 52625270 52637925	rs12413118_G rs4488147_T rs116916149_A rs12769066_T rs10821887_C rs16910442_G rs61856594_G	A1CF A1CF A1CF A1CF A1CF A1CF A1CF	1	Cis	1	A1CF
10	63786554	63786554	63786554	1	rs11593907	ARID5B	sU	1	-9.72e-06	-1.73e-05	-2.54e-06	63785089 63786554	rs10821944_G rs11593907_C	ARID5B ARID5B	0	NA
10	69827012	69609540	69827012	217473	rs503677	HERC4	sU	2	-8.05e-06	-1.88e-05	-1.11e-06	69788149 69788363 69827012 69837845 69845271	rs60420669_G rs113840993_C rs503677_A rs118071295_C rs117110783_T	HERC4 HERC4 HERC4 MYPN MYPN	0	NA
10	88954020	88849769	88954020	104252	rs6586064	FAM35A	sU	2	-9.43e-06	-1.99e-05	-2.46e-06	88849769 88864876 88868824 88906925 88908038 88931737 88944331 88946889 88954020 88975783 89108181	rs1923935_T rs11202330_C rs4934297_G rs1885932_C rs57824162_A rs11202366_A rs3129423_T rs11816168_A rs6586064_C rs28533204_T rs61858511_C	GLUD1 FAM35A FAM35A FAM35A FAM35A FAM35A FAM35A FAM35A FAM35A NUTM2A-AS1 LINC00863	22	Both (21/1)	3	FAM35A, NUTM2A-AS1, LINC01322
11	2146053	2133428	2190951	57524	rs4929958	IGF2	Both	7	-5.53e-06	-1.53e-05	-1.97e-07	2140255	rs7115054_A	IGF2	0	NA
11	2146053	2133428	2190951	57524	rs4929958	IGF2	Both	7	-1.27e-05	-3.2e-05	-2.76e-06	2146053 2149864 2152639 2154188 2157044 2164990 2169014 2169774 2170143	rs4929958_T rs11042751_C rs1065687_T rs2230949_A rs3213221_C rs1124699_G rs10770125_G rs3741208_A Affx-4739950_A	IGF2 IGF2 IGF2 IGF2 IGF2 IGF2 IGF2 IGF2 IGF2	0	NA
11	2146053	2133428	2190951	57524	rs4929958	IGF2	Both	7	-1.04e-05	-1.72e-05	-4.12e-06	2172830 2178267 2181073 2188238 2190951 2191462 2195981 2198418	rs7948458_A rs11564723_T rs3842752_A rs6357_T rs6356_T rs117422675_A rs10743152_T rs11042978_T	INS-IGF2 INS-IGF2 INS TH TH TH ASCL2 ASCL2	0	NA
11	2924591	2924591	2924591	1	rs1048046	SLC22A18	sU	1	-2.16e-06	-6.02e-06	-7.92e-08	2922493 2923826 2924591	rs4930027_A rs367035_G rs1048046_A	SLC22A18 SLC22A18 SLC22A18	0	NA
11	5575976	5569452	5577696	8245	rs434320	OR52H1	sCr	2	9.26e-06	4.71e-07	2.11e-05	5566030 5566365 5566489 5569452 5569812 5573024 5573580 5575976 5577696 5579122 5583551 5585897 5588114	rs1995158_A rs1566275_T rs10769054_C rs431702_T rs12272181_G rs60009475_G rs10500651_G rs434320_T rs7121082_A rs11607359_T rs12288243_T rs68177612_C rs9804611_C	OR52H1 OR52H1 OR52H1 HBG2 HBG2 HBG2 HBG2 HBG2 HBG2 HBG2 HBG2 HBG2 HBG2	3	Cis	3	OLFM5P, TRIM6, UBQLNL
11	10259378	10259378	10357572	98195	rs4910109	SBF2	sU	1	-2.28e-06	-1.08e-05	-5.79e-08	10350538 10355588 10357572	rs7129220_A rs72852812_T rs2923089_T	AMPD3 AMPD3 AMPD3	0	NA
11	30760335	30294760	31285284	990525	rs3925584	DCDC1	Both	4	-1e-06	-3.47e-06	-8.17e-09	30630607	rs11031146_A	---	0	NA
11	30760335	30294760	31285284	990525	rs3925584	DCDC1	Both	4	-7.86e-05	-9.18e-05	-6.69e-05	30749090 30749450 30751596 30754837 30758215 30760335 30765377 30766674 30767205 30768678	rs963837_C rs10488799_C Affx-35617785_A rs55733296_A rs628093_A rs3925584_C rs111486063_C rs72892944_A rs117879600_C rs10767873_T	DCDC1 DCDC1 DCDC1 DCDC1 DCDC1 DCDC1 DCDC1 DCDC1 DCDC1 DCDC1	0	NA
11	64331462	63859120	65599052	1739933	rs17300741	SLC22A11/SLC22A12	Both	5	-1.97e-06	-5.26e-06	-5.57e-08	64027379 64027666	rs112008487_T rs117874826_C	PLCB3 PLCB3	0	NA
11	64331462	63859120	65599052	1739933	rs17300741	SLC22A11/SLC22A12	Both	5	-7.84e-07	-2.27e-06	-4.04e-08	64056629	rs112280262_T	GPR137	0	NA
11	64331462	63859120	65599052	1739933	rs17300741	SLC22A11/SLC22A12	Both	5	-2.21e-06	-4.48e-06	-2.01e-07	64071272	rs117629442_C	TEX40	0	NA
11	64331462	63859120	65599052	1739933	rs17300741	SLC22A11/SLC22A12	Both	5	-4.31e-06	-9.64e-06	-7.74e-07	64907125	rs11227124_T	SYVN1	0	NA
11	64331462	63859120	65599052	1739933	rs17300741	SLC22A11/SLC22A12	Both	5	-3.16e-05	-4.6e-05	-1.67e-05	65506822 65513107 65546857 65549570 65551648 65552154 65553306	rs4014195_G rs593982_T rs610037_A rs11227299_G rs11604462_A rs948493_T rs36008241_C	#NAME?	18	Both (16/2)	10	OVOL1, KRT8P26, RP11-770G2.2, SIPA1, AP5B1, SCYL1, MAP3K11, PCNX3, NTRK1, PXMP4
12	12209203	12208578	12209203	626	rs117113238	BCL2L14	sCr	1	-5.82e-06	-1.09e-05	-1.25e-06	12205302 12208578 12208769 12209057 12209203 12219272 12220638 12222042	rs2448036_T rs2909001_T rs2909003_C rs10772526_T rs117113238_A rs2900235_C rs17757816_C rs11054664_T	BCL2L14 BCL2L14 BCL2L14 BCL2L14 BCL2L14 BCL2L14 BCL2L14 BCL2L14	3	Both (2/1)	3	BCL2L14, GPRC5A, LINC01725
12	15508031	15292753	15508031	215279	rs12814009	RERG	sCr	4	-1.58e-06	-6.15e-06	-2.49e-08	15303708 15305161 15310339 15311829	rs7131767_G rs3748303_C rs10160846_T rs10772840_A	RERG RERG RERG RERG	0	NA
12	15508031	15292753	15508031	215279	rs12814009	RERG	sCr	4	-7.45e-06	-1.13e-05	-3.59e-06	15344407	rs11056396_C	RERG	0	NA
12	15508031	15292753	15508031	215279	rs12814009	RERG	sCr	4	-5.3e-06	-1e-05	-1.49e-07	15351588	rs35958131_A	RERG	0	NA
12	56861458	56861458	56956213	94756	rs7302925	MIP	sU	1	-6.29e-06	-1.27e-05	-9.06e-07	56861458 56865056 56865338	rs7302925_A rs2638315_C rs2657879_G	MIP GLS2 GLS2	0	NA
12	57843711	57545756	58468331	922576	rs2229357	R3HDM2/INHBC	Both	1	-2.96e-05	-4.29e-05	-1.26e-05	57778221 57792580 57809456 57810116 57835789 57843711 57849768	rs73115999_T rs11613352_T rs1106766_T rs79987515_A rs12831733_C rs2229357_A rs507562_G	R3HDM2 R3HDM2 R3HDM2 R3HDM2 INHBC INHBC INHBE	3	Both (1/2)	3	R3HDM2, KMT2A, SFXN5
12	66021995	65940039	66021995	81957	rs10459262	LOC100507065	sCr	1	-8.36e-07	-5.22e-06	-3.71e-09	66005077	rs77451638_T	LOC100507065	0	NA
12	78776597	78776597	78776597	1	rs12318839	LINC02424	sCr	1	-6.08e-06	-1.04e-05	-2.46e-06	78776597	rs12318839_T	---	1	Cis	1	SYT1
12	133094111	133094111	133094111	1	rs74397112	FBRSL1	sU	1	-6.34e-06	-1.17e-05	-2.28e-06	133086888 133090295 133090939 133093519 133093580 133094111	rs117206641_T rs118159529_G rs117170626_A rs117463371_T rs12811136_T rs74397112_T	FBRSL1 FBRSL1 FBRSL1 FBRSL1 FBRSL1 FBRSL1	0	NA
13	72347501	72332750	72371721	38972	rs932768	DACH1	Both	2	-1.17e-05	-2.17e-05	-3.95e-06	72332750 72338311 72343661 72347501 72347696	rs7981995_T rs9572780_T rs576974_T rs932768_C rs626277_C	DACH1 DACH1 DACH1 DACH1 DACH1	0	NA
13	96128875	96128875	96985659	856785	rs17189719	CLDN10	sU	8	-4.81e-06	-9.7e-06	-1.67e-06	96126058 96128857 96128875	rs79471373_T rs7984974_A rs17189719_G	CLDN10 CLDN10 CLDN10	0	NA
13	96128875	96128875	96985659	856785	rs17189719	CLDN10	sU	8	-7.79e-07	-3.02e-06	-4.95e-09	96130107	rs113594510_C	CLDN10	0	NA
13	96128875	96128875	96985659	856785	rs17189719	CLDN10	sU	8	-8.25e-07	-3.96e-06	-1.64e-08	96330739	rs17885081_A	DNAJC3	0	NA
13	96128875	96128875	96985659	856785	rs17189719	CLDN10	sU	8	-5.5e-07	-2.55e-06	-1.44e-08	96494764	rs72636541_C	UGGT2	0	NA
13	96128875	96128875	96985659	856785	rs17189719	CLDN10	sU	8	-1.25e-06	-6.37e-06	-1.31e-08	96514305	rs4526890_C	UGGT2	0	NA
13	96128875	96128875	96985659	856785	rs17189719	CLDN10	sU	8	-3.84e-07	-2.63e-06	-1.05e-08	96638636	Affx-10030637_A	UGGT2	0	NA
13	96128875	96128875	96985659	856785	rs17189719	CLDN10	sU	8	-1.02e-06	-4.46e-06	-2.97e-08	96655309	rs75640809_C	UGGT2	0	NA
13	96128875	96128875	96985659	856785	rs17189719	CLDN10	sU	8	-7.4e-07	-2.84e-06	-2.02e-08	96744951	rs74372804_A	HS6ST3	0	NA
14	37923454	37714662	38055445	340784	rs17179078	MIPOL1	Both	4	-6.78e-06	-3.26e-05	-5.7e-08	37705483 37714662 37717598 37723494	rs2415389_T rs17554224_T rs75705240_T rs2415391_A	MIPOL1 MIPOL1 MIPOL1 MIPOL1	0	NA
14	37923454	37714662	38055445	340784	rs17179078	MIPOL1	Both	4	-2.61e-06	-2.91e-05	-1.19e-09	37782273	rs10220291_T	MIPOL1	0	NA
14	37923454	37714662	38055445	340784	rs17179078	MIPOL1	Both	4	-6.42e-06	-2.7e-05	-2.69e-07	37923454	rs17179078_A	MIPOL1	6	Cis	3	RP11-356O9.2, MIPOL1, RP11-356O9.1
14	37923454	37714662	38055445	340784	rs17179078	MIPOL1	Both	4	-2.27e-06	-9.55e-06	-2.47e-08	38055445	rs4901012_C	FOXA1	0	NA
14	50655357	50655307	51207741	552435	rs72681869	SOS2/L2HGDH	Both	1	-7.54e-06	-1.28e-05	-2.1e-06	50655307 50655338 50655357	rs61755579_T rs113460230_C rs72681869_C	SOS2 SOS2 SOS2	0	NA
14	93395407	93391490	93640448	248959	rs2295395	CHGA/RIN3	sCr	2	-2.56e-06	-6.99e-06	-3.75e-08	93447573	rs4905020_A	ITPK1	0	NA
14	93395407	93391490	93640448	248959	rs2295395	CHGA/RIN3	sCr	2	-1.11e-06	-3.78e-06	-7e-09	93516465 93521606	rs2180369_C rs116312773_C	ITPK1 ITPK1	0	NA
15	33309755	33309755	33309755	1	rs71462837	FMN1	sU	1	-2.71e-06	-5.79e-06	-2.45e-08	33309755	rs71462837_T	FMN1	0	NA
15	63505649	63348087	63605080	256994	rs2053633	APH1B	sCr	1	-2.51e-06	-6.17e-06	-1.15e-07	63605080 63615764	rs16946801_C rs1127203_T	CA12 CA12	0	NA
15	76158983	74467796	77247554	2779759	rs1394125	UBE2Q2/NRG4	Both	25	-9.33e-07	-2.92e-06	-2.28e-08	74497703	rs113761445_A	STRA6	0	NA
15	76158983	74467796	77247554	2779759	rs1394125	UBE2Q2/NRG4	Both	25	-1.23e-06	-3.55e-06	-1.55e-08	74509505 74511630	rs116866251_C rs75367305_C	#NAME?	1	Cis	1	MAN2C1
15	76158983	74467796	77247554	2779759	rs1394125	UBE2Q2/NRG4	Both	25	-1.22e-05	-2.43e-05	-3.26e-06	75027880 75033400 75041341 75041917 75043281 75044238 75047426 75051628 75052032	rs2472297_T rs2472299_A rs2069526_G rs762551_C rs4646425_T rs2472304_G rs2470890_C rs72728895_A rs74025836_G	CYP1A2 CYP1A2 CYP1A2 CYP1A2 CYP1A2 CYP1A2 CYP1A2 CSK CSK	1	Trans	1	PARD3
15	76158983	74467796	77247554	2779759	rs1394125	UBE2Q2/NRG4	Both	25	-3.3e-06	-1.28e-05	-1.24e-07	75189930 75194490	rs1130741_A rs6495127_C	MPI FAM219B	0	NA
15	76158983	74467796	77247554	2779759	rs1394125	UBE2Q2/NRG4	Both	25	-5.9e-07	-2.55e-06	-3.87e-09	75361683	rs72730588_A	PPCDC	0	NA
15	76158983	74467796	77247554	2779759	rs1394125	UBE2Q2/NRG4	Both	25	-9.87e-06	-2.25e-05	-2.76e-07	75420761 75429717 75430976 75444033 75446488 75446835 75448882 75450557 75452397 75457490 75458850 75463150 75470515 75473490	rs1602360_G rs34511319_A rs16966775_A rs8025412_C rs116887009_A rs58201389_G rs12441881_G rs8040372_A rs116405573_A rs7170378_T rs11072530_G rs2201002_G rs71401688_T rs11638544_C	--- --- --- --- --- --- --- --- --- --- --- --- --- ---	0	NA
15	76158983	74467796	77247554	2779759	rs1394125	UBE2Q2/NRG4	Both	25	-1.12e-06	-5.25e-06	-1.39e-08	76103430	rs2405779_T	---	0	NA
15	76158983	74467796	77247554	2779759	rs1394125	UBE2Q2/NRG4	Both	25	-4.55e-06	-1.24e-05	-2.61e-07	76119092 76126986 76133302 76133633 76137030 76148135	rs3991319_T rs11637643_G rs72734530_C rs28720874_G rs12898403_G rs117935159_G	UBE2Q2 UBE2Q2 UBE2Q2 UBE2Q2 UBE2Q2 UBE2Q2	0	NA
15	76158983	74467796	77247554	2779759	rs1394125	UBE2Q2/NRG4	Both	25	-3.79e-06	-7.12e-06	-1.29e-06	76219765 76223278 76236193	rs2648435_G rs117392811_G rs74024029_A	FBXO22 FBXO22 NRG4	0	NA
15	76158983	74467796	77247554	2779759	rs1394125	UBE2Q2/NRG4	Both	25	-1.36e-05	-2.45e-05	-4.76e-06	76280307	rs8024155_G	NRG4	0	NA
15	76158983	74467796	77247554	2779759	rs1394125	UBE2Q2/NRG4	Both	25	-1.82e-06	-4.15e-06	-4.4e-07	76309608	rs76614553_T	NRG4	0	NA
15	76158983	74467796	77247554	2779759	rs1394125	UBE2Q2/NRG4	Both	25	-9.6e-06	-2.16e-05	-9.81e-07	76314629 76342462	rs62027612_A rs62027649_A	NRG4 NRG4	0	NA
15	76158983	74467796	77247554	2779759	rs1394125	UBE2Q2/NRG4	Both	25	-8.89e-07	-3.53e-06	-1.58e-08	76810519	rs117873431_A	SCAPER	0	NA
15	76158983	74467796	77247554	2779759	rs1394125	UBE2Q2/NRG4	Both	25	-2.09e-07	-8.9e-07	-1.76e-08	76878362	rs16968382_C	SCAPER	0	NA
15	76158983	74467796	77247554	2779759	rs1394125	UBE2Q2/NRG4	Both	25	-1.45e-07	-5.13e-07	-1.24e-08	76971013	rs74026043_G	SCAPER	0	NA
15	76158983	74467796	77247554	2779759	rs1394125	UBE2Q2/NRG4	Both	25	-1.29e-05	-5.12e-05	-4.82e-07	76971456 76994111 77006293 77024097 77031633	rs4886825_G rs117552750_C rs62028181_G rs118006921_G rs4442773_C	SCAPER SCAPER SCAPER SCAPER SCAPER	0	NA
15	76158983	74467796	77247554	2779759	rs1394125	UBE2Q2/NRG4	Both	25	-4.72e-07	-1.62e-06	-1.34e-08	77117549	rs117381482_A	SCAPER	0	NA
15	81148739	81137513	81148739	11227	rs16972495	CEMIP	sCr	2	-6.31e-06	-1.12e-05	-2.29e-06	81136027 81137076 81137513 81140568 81148739	rs111845410_T rs55966621_A rs12595345_C rs117453961_A rs16972495_C	KIAA1199 KIAA1199 KIAA1199 KIAA1199 KIAA1199	0	NA
15	90642706	90642706	90642706	1	rs28508560	IDH2	sU	1	-2.92e-06	-5.72e-06	-1.76e-07	90633416 90634998 90638581 90642706 90648046 90651882	rs28547012_G rs181735643_A rs4932279_T rs28508560_T rs11632348_C rs11637880_C	IDH2 IDH2 IDH2 IDH2 --- ---	15	Both (14/1)	4	CTD-2315E11.1, IDH2, RP11-617F23.1, PITPNC1
15	99263801	99202875	99321747	118873	rs11857366	IGF1R	Both	1	-1.49e-05	-2.44e-05	-3.35e-06	99280254 99285380 99297026 99314621	rs907808_G rs41350349_A rs77775771_A rs12437561_T	IGF1R IGF1R IGF1R IGF1R	3	Both (1/2)	3	IGF1R, NRCAM, TRAPPC10
16	20365654	20352756	21088130	735375	rs13333226	UMOD/PDILT	Both	1	-1.13e-06	-5.55e-06	-2.09e-09	21088130	rs9937801_C	DNAH3	3	Cis	2	DNAH3, ACSM1
16	24955183	24931691	25007549	75859	rs17624477	ARHGAP17	sU	3	-2.23e-06	-7.01e-06	-1.78e-07	24931691 24950880	rs55808472_A rs78457529_T	ARHGAP17 ARHGAP17	0	NA
16	24955183	24931691	25007549	75859	rs17624477	ARHGAP17	sU	3	-4.07e-06	-1.45e-05	-4.15e-07	24955183 24955846	rs17624477_C rs117325093_G	ARHGAP17 ARHGAP17	0	NA
16	24955183	24931691	25007549	75859	rs17624477	ARHGAP17	sU	3	-8.82e-07	-3.28e-06	-2.92e-09	24970512	rs138292223_T	ARHGAP17	0	NA
16	51755371	51688580	51774310	85731	rs12927956	LINC01571	Both	1	-1.68e-05	-2.44e-05	-9.41e-06	51755371	rs12927956_T	---	0	NA
16	53232141	53230342	53358439	128098	rs11075783	CHD9	sCr	2	-1.55e-05	-7.92e-05	-1.2e-06	53154588 53156077 53164278 53168058 53182832 53222200 53230342 53232141 53236678 53250926	rs8049859_T rs11327223_G rs73590888_A rs75866289_G rs74416819_A rs12931550_G rs12599839_C rs11075783_T rs62048049_T rs1984470_A	CHD9 CHD9 CHD9 CHD9 CHD9 CHD9 CHD9 CHD9 CHD9 CHD9	0	NA
16	69575238	69545513	69970529	425017	rs62052820	NFAT5/MIR1538	sU	2	-9.52e-06	-2.21e-05	-6.67e-07	69575238 69575357 69582104 69586228 69588572	rs62052820_A rs76207439_A rs60099379_G rs17296283_T rs1364063_C	NFAT5 NFAT5 NFAT5 NFAT5 NFAT5	4	Both (1/3)	4	NFAT5, PPP4R3A, LRRC36, RPN2
17	36101633	36101633	36101633	1	rs12601991	HNF1B	sCr	2	-1.13e-06	-3.31e-06	-3.2e-09	36064088	rs28667231_C	HNF1B	0	NA
17	36101633	36101633	36101633	1	rs12601991	HNF1B	sCr	2	-7.47e-07	-2.92e-06	-5.68e-10	36080810 36082771	rs7407025_G rs57315554_A	HNF1B HNF1B	0	NA
17	42338945	42338945	42338945	1	rs5036	SLC4A1	sCr	1	-3.08e-06	-7.37e-06	-1.12e-08	42336424 42338482 42338945	rs2521602_A rs45583834_A rs5036_C	SLC4A1 SLC4A1 SLC4A1	0	NA
17	59456589	58762945	59528544	765600	rs9895661	BCAS3	Both	3	1.24e-05	1.32e-06	2.4e-05	59431266 59435497 59435833 59441648 59442727 59444758 59456589	rs9904048_G rs9907597_A rs72834650_A rs4968555_T rs117696796_T rs1990292_G rs9895661_C	BCAS3 BCAS3 BCAS3 BCAS3 BCAS3 BCAS3 BCAS3	2	Trans	2	CRHBP, SH3GL2
18	24449049	24449049	24449049	1	rs151245	AQP4	sCr	1	-7e-06	-1.32e-05	-7.85e-07	24448129 24448329 24449049 24451142	rs72878799_G rs162003_T rs151245_G rs11665641_A	AQP4-AS1 AQP4-AS1 AQP4-AS1 AQP4-AS1	2	Both (1/1)	2	AQP4-AS1, TRPM6
18	53186911	53186911	53186911	1	rs72932713	TCF4	sU	1	-2.77e-06	-7.25e-06	-5.87e-08	53186911	rs72932713_C	TCF4	1	Trans	1	DNAJC15
19	3951567	3951567	3951567	1	rs55678693	DAPK3	sCr	1	-3.1e-06	-5.79e-06	-5.11e-07	3951567 3955477 3961533	rs55678693_T rs11085052_C rs76315900_A	NMRK2 NMRK2 DAPK3	1	Trans	1	TAF3
19	19379549	19379549	19662220	282672	rs58542926	TM6SF2	sCr	1	-2.95e-06	-9.66e-06	-2.59e-08	19379549	rs58542926_T	TM6SF2	0	NA
19	33356891	33181484	33468067	286584	rs12460876	SLC7A9/CEP89	Both	1	3.21e-05	1.21e-06	6.08e-05	33347439 33349295 33353061 33355055 33355892 33356891 33364628 33370070 33370084 33372814 33375341 33385808 33389327 33392087 33397193 33408977	rs78676942_A rs2287880_C rs1007160_T rs12150889_G rs56364109_A rs12460876_C rs8101881_C rs745961_G rs745960_A rs34626245_A rs11672662_T rs11084681_C rs73049201_G rs7253415_T rs62125010_A rs11668957_T	SLC7A9 SLC7A9 SLC7A9 SLC7A9 SLC7A9 SLC7A9 SLC7A9 CEP89 CEP89 CEP89 CEP89 CEP89 CEP89 CEP89 CEP89 CEP89	3	Both (2/1)	2	SLC7A9, CLDND2
19	45410002	45395619	45422946	27328	rs769449	APOE	sCr	1	-9.64e-06	-1.69e-05	-2.64e-06	45389224 45389596 45395266 45395619 45395714 45395816 45403412 45404432 45408836 45410002 45410444 45414392 45414451 45415640 45422946	rs283814_A rs7254892_A rs157580_G rs2075650_G rs157581_C rs73936968_A rs1160985_T rs117264457_A rs405509_T rs769449_A rs769450_A rs72654472_T rs439401_T rs445925_A rs4420638_G	PVRL2 PVRL2 TOMM40 TOMM40 TOMM40 TOMM40 TOMM40 TOMM40 APOE APOE APOE APOE APOE APOE APOC1P1	0	NA
20	25259006	25205031	25446043	241013	rs2228976	PYGB	sU	2	-1.22e-05	-6.44e-05	-2.61e-09	25193949 25195509 25195913 25196655 25202508 25205031 25210827	rs2076561_A rs6050446_A rs2073077_C rs6050447_A rs6050456_G rs2179638_G rs6115094_G	ENTPD6 ENTPD6 ENTPD6 ENTPD6 ENTPD6 ENTPD6 PYGB	1	Cis	1	GINS1
20	43042364	43039537	43042364	2828	rs1800961	HNF4A	sU	1	-4.34e-06	-7.9e-06	-7.14e-07	43042364	rs1800961_T	HNF4A	0	NA
20	52742590	52716084	52790786	74703	rs17217119	CYP24A1	Both	5	-1.06e-06	-4.02e-06	-7.03e-10	52730530	rs158561_C	CYP24A1	0	NA
20	52742590	52716084	52790786	74703	rs17217119	CYP24A1	Both	5	-1.78e-06	-5.22e-06	-5.39e-09	52736600	rs209967_T	CYP24A1	0	NA
20	52742590	52716084	52790786	74703	rs17217119	CYP24A1	Both	5	-1.63e-05	-2.49e-05	-6.97e-06	52738571 52741630 52742590 52744525	rs4809954_T rs79923033_C rs17217119_G rs2616278_C	CYP24A1 CYP24A1 CYP24A1 CYP24A1	0	NA
20	60545683	60544005	60978361	434357	rs11699574	LAMA5	sCr	1	-9.73e-07	-3.27e-06	-3.65e-09	60902366	rs34000043_A	LAMA5	5	Cis	3	RPS-908M14.10, LAMA5, CABLES2
20	62470872	62229244	62712053	482810	rs4809370	ZGPAT/PCMTD2	sCr	1	-3.37e-06	-8.43e-06	-1.03e-07	62712053 62715966 62717930	rs8121509_C rs4527258_A rs6090043_T	OPRL1 OPRL1 OPRL1	0	NA
21	16794505	16534968	16817311	282344	rs2243315	NRIP1	sCr	5	-2.27e-06	-7.89e-06	-8.81e-09	16520686 16523219 16534968	rs12483713_T rs10482866_G rs2008843_C	--- --- ---	0	NA
21	16794505	16534968	16817311	282344	rs2243315	NRIP1	sCr	5	-9.21e-06	-1.96e-05	-7.07e-08	16547722 16552671 16560529 16561704 16562709 16566350 16568524	rs2823120_A rs8127278_G rs74626514_G rs2823126_A rs62218999_T rs2823130_G rs7275695_T	--- --- --- --- --- --- ---	0	NA
21	16794505	16534968	16817311	282344	rs2243315	NRIP1	sCr	5	-7.24e-07	-3.06e-06	-1.12e-09	16632404	rs75577850_T	---	0	NA
21	37834835	37833307	37834835	1529	rs219776	CLDN14	Both	1	-1.18e-05	-1.81e-05	-5.97e-06	37833307 37834835	rs219780_T rs219776_C	CLDN14 CLDN14	4	Both (3/1)	3	AP00695.4, AP001437.1, SVIL
22	42473860	42144372	42528568	384197	rs1807493	PHETA2	sCr	2	-6.36e-06	-1.59e-05	-3.07e-07	42463366 42463814 42464645 42473860 42474138 42480007 42486723 42502486 42514190 42522613	rs133367_C rs133369_C rs73167109_T rs1807493_G rs1807494_G rs62238591_T rs1801311_A rs79801871_T rs11090076_C rs1135840_C	NAGA NAGA NAGA FAM109B FAM109B SMDT1 NDUFA6 NDUFA6-AS1 NDUFA6-AS1 CYP2D6	0	NA
22	50825615	50742935	50928012	185078	rs12159089	PPP6R2	sCr	1	-9.98e-07	-3.51e-06	-4.58e-09	50925098	rs2232873_A	MIOX	0	NA
