## Supplementary material for "Local genetic covariance between serum urate and kidney function obtained from local Bayesian regressions": S4 Table

### Sheet: S4 Table
Locus	eGene	cis/trans	Tissue	sCr PPC H4	SU PPC H4	Average PPC	eQTL_tissue
A1CF	A1CF	cis	Pancreas	0.992	0.995	0.994	rs10994860_sCr_fixed_GTExID_A1CF_Pancreas
MBD5/ORC4	AC009480.3	cis	Testis	0.829	0.764	0.796	rs34005843_sCr_fixed_GTExID_AC009480.3_Testis
UMOD/PDILT	ACSM1	cis	Brain	0.677	0.867	0.772	rs858193_sCr_fixed_GTExID_ACSM1_Brain_Cerebellum
UMOD/PDILT	ACSM1	cis	Muscle	0.687	0.853	0.77	rs56017589_sCr_fixed_GTExID_ACSM1_Muscle_Skeletal
MBD5/ORC4	ACVR2A	cis	Spleen	0.91	0.786	0.848	rs34005843_sCr_fixed_GTExID_ACVR2A_Spleen
MBD5/ORC4	ACVR2A	cis	Esophagus	0.876	0.788	0.832	rs34005843_sCr_fixed_GTExID_ACVR2A_Esophagus_Mucosa
MBD5/ORC4	ACVR2A	cis	Heart	0.816	0.725	0.771	rs34005843_sCr_fixed_GTExID_ACVR2A_Heart_Left_Ventricle
MBD5/ORC4	ACVR2A	cis	Heart	0.719	0.841	0.78	rs34005843_sCr_fixed_GTExID_ACVR2A_Heart_Atrial_Appendage
MBD5/ORC4	ACVR2A	cis	Adipose	0.553	0.837	0.695	rs34005843_sCr_fixed_GTExID_ACVR2A_Adipose_Visceral_Omentum
MBD5/ORC4	ACVR2A	cis	Adrenal	0.728	0.834	0.781	rs34005843_sCr_fixed_GTExID_ACVR2A_Adrenal_Gland
MBD5/ORC4	ACVR2A	cis	Testis	0.701	0.824	0.763	rs34005843_sCr_fixed_GTExID_ACVR2A_Testis
MBD5/ORC4	ACVR2A	cis	Esophagus	0.787	0.816	0.801	rs34005843_sCr_fixed_GTExID_ACVR2A_Esophagus_Muscularis
MBD5/ORC4	ACVR2A	cis	Nerve	0.658	0.805	0.731	rs34005843_sCr_fixed_GTExID_ACVR2A_Nerve_Tibial
MBD5/ORC4	ACVR2A	cis	Breast	0.645	0.804	0.725	rs34005843_sCr_fixed_GTExID_ACVR2A_Breast_Mammary_Tissue
CLDN14	AP000695.4	cis	Esophagus	0.918	0.923	0.92	rs219787_sCr_fixed_GTExID_AP000695.4_Esophagus_Mucosa
CLDN14	AP000695.4	cis	Esophagus	0.917	0.923	0.92	rs219778_sCr_fixed_GTExID_AP000695.4_Esophagus_Mucosa
CLDN14	AP001437.1	cis	Nerve	0.887	0.893	0.89	rs219787_sCr_fixed_GTExID_AP001437.1_Nerve_Tibial
SLC22A11/SLC22A12	AP5B1	cis	Pituitary	0.866	0.889	0.878	rs11604451_sCr_fixed_GTExID_AP5B1_Pituitary
AQP4	AQP4-AS1	cis	Ovary	0.997	0.751	0.874	rs151245_sCr_fixed_GTExID_AQP4-AS1_Ovary
ARHGEF26	ARHGEF26-AS1	cis	Thyroid	0.891	0.869	0.88	rs1713810_sCr_fixed_GTExID_ARHGEF26-AS1_Thyroid
ARHGEF26	ARHGEF26-AS1	cis	Artery	0.77	0.822	0.796	rs1713810_sCr_fixed_GTExID_ARHGEF26-AS1_Artery_Tibial
ARL6IP5	ARL6IP5	cis	Cells	0.852	0.996	0.924	rs1965132_sCr_fixed_GTExID_ARL6IP5_Cells_Cultured_fibroblasts
ARL6IP5	ARL6IP5	cis	Kidney	0.762	0.995	0.878	rs1965132_sCr_fixed_GTExID_ARL6IP5_Kidney_Cortex
ARL6IP5	ARL6IP5	cis	Liver	0.786	0.995	0.891	rs1965132_sCr_fixed_GTExID_ARL6IP5_Liver
ARL6IP5	ARL6IP5	cis	Esophagus	0.761	0.995	0.878	rs1965132_sCr_fixed_GTExID_ARL6IP5_Esophagus_Gastroesophageal_Junction
ARL6IP5	ARL6IP5	cis	Lung	0.708	0.994	0.851	rs1965132_sCr_fixed_GTExID_ARL6IP5_Lung
ARL6IP5	ARL6IP5	cis	Nerve	0.704	0.994	0.849	rs1965132_sCr_fixed_GTExID_ARL6IP5_Nerve_Tibial
ARL6IP5	ARL6IP5	cis	Thyroid	0.704	0.994	0.849	rs1965132_sCr_fixed_GTExID_ARL6IP5_Thyroid
ARL6IP5	ARL6IP5	cis	Pancreas	0.704	0.994	0.849	rs1965132_sCr_fixed_GTExID_ARL6IP5_Pancreas
ARL6IP5	ARL6IP5	cis	Stomach	0.704	0.994	0.849	rs1965132_sCr_fixed_GTExID_ARL6IP5_Stomach
ARL6IP5	ARL6IP5	cis	Skin	0.704	0.994	0.849	rs1965132_sCr_fixed_GTExID_ARL6IP5_Skin_Sun_Exposed_Lower_leg
ARL6IP5	ARL6IP5	cis	Breast	0.704	0.994	0.849	rs1965132_sCr_fixed_GTExID_ARL6IP5_Breast_Mammary_Tissue
ARL6IP5	ARL6IP5	cis	Skin	0.704	0.994	0.849	rs1965132_sCr_fixed_GTExID_ARL6IP5_Skin_Not_Sun_Exposed_Suprapubic
ARL6IP5	ARL6IP5	cis	Heart	0.706	0.994	0.85	rs1965132_sCr_fixed_GTExID_ARL6IP5_Heart_Atrial_Appendage
ARL6IP5	ARL6IP5	cis	Colon	0.704	0.994	0.849	rs1965132_sCr_fixed_GTExID_ARL6IP5_Colon_Transverse
ARL6IP5	ARL6IP5	cis	Brain	0.703	0.994	0.849	rs1965132_sCr_fixed_GTExID_ARL6IP5_Brain_Caudate_basal_ganglia
ARL6IP5	ARL6IP5	cis	Adipose	0.703	0.994	0.849	rs1965132_sCr_fixed_GTExID_ARL6IP5_Adipose_Subcutaneous
ARL6IP5	ARL6IP5	cis	Brain	0.702	0.994	0.848	rs1965132_sCr_fixed_GTExID_ARL6IP5_Brain_Nucleus_accumbens_basal_ganglia
ARL6IP5	ARL6IP5	cis	Adipose	0.698	0.994	0.846	rs1965132_sCr_fixed_GTExID_ARL6IP5_Adipose_Visceral_Omentum
ARL6IP5	ARL6IP5	cis	Prostate	0.715	0.994	0.854	rs1965132_sCr_fixed_GTExID_ARL6IP5_Prostate
ARL6IP5	ARL6IP5	cis	Esophagus	0.703	0.994	0.848	rs1965132_sCr_fixed_GTExID_ARL6IP5_Esophagus_Muscularis
ARL6IP5	ARL6IP5	cis	Brain	0.729	0.993	0.861	rs1965132_sCr_fixed_GTExID_ARL6IP5_Brain_Hippocampus
ARL6IP5	ARL6IP5	cis	Brain	0.673	0.993	0.833	rs1965132_sCr_fixed_GTExID_ARL6IP5_Brain_Substantia_nigra
ARL6IP5	ARL6IP5	cis	Colon	0.685	0.993	0.839	rs1965132_sCr_fixed_GTExID_ARL6IP5_Colon_Sigmoid
ARL6IP5	ARL6IP5	cis	Artery	0.794	0.992	0.893	rs1965132_sCr_fixed_GTExID_ARL6IP5_Artery_Aorta
ARL6IP5	ARL6IP5	cis	Minor	0.691	0.991	0.841	rs1965132_sCr_fixed_GTExID_ARL6IP5_Minor_Salivary_Gland
ARL6IP5	ARL6IP5	cis	Artery	0.661	0.99	0.825	rs1965132_sCr_fixed_GTExID_ARL6IP5_Artery_Tibial
ARL6IP5	ARL6IP5	cis	Brain	0.631	0.987	0.809	rs1965132_sCr_fixed_GTExID_ARL6IP5_Brain_Putamen_basal_ganglia
ARL6IP5	ARL6IP5	cis	Muscle	0.784	0.982	0.883	rs1965132_sCr_fixed_GTExID_ARL6IP5_Muscle_Skeletal
ARL6IP5	ARL6IP5	cis	Small	0.527	0.982	0.754	rs1965132_sCr_fixed_GTExID_ARL6IP5_Small_Intestine_Terminal_Ileum
ARL6IP5	ARL6IP5	cis	Heart	0.556	0.98	0.768	rs1965132_sCr_fixed_GTExID_ARL6IP5_Heart_Left_Ventricle
ARL6IP5	ARL6IP5	cis	Artery	0.631	0.972	0.802	rs1965132_sCr_fixed_GTExID_ARL6IP5_Artery_Coronary
ARL6IP5	ARL6IP5	cis	Brain	0.515	0.97	0.743	rs1965132_sCr_fixed_GTExID_ARL6IP5_Brain_Cerebellum
ARL6IP5	ARL6IP5	cis	Brain	0.772	0.969	0.87	rs1965132_sCr_fixed_GTExID_ARL6IP5_Brain_Spinal_cord_cervical_c-1
FGF5	AUTS2	trans	Nerve	0.994	0.985	0.99	rs11099097_sCr_fixed_AUTS2_Nerve_Tibial
PIP5K1B	BAG1	trans	Heart	0.992	0.991	0.992	rs4744712_sCr_fixed_BAG1_Heart_Atrial_Appendage
BCL2L14	BCL2L14	cis	Kidney	0.884	0.561	0.723	rs117113238_sCr_fixed_GTExID_BCL2L14_Kidney_Cortex
TECPR1	BHLHA15	cis	Thyroid	0.515	0.986	0.75	rs11763970_sCr_fixed_GTExID_BHLHA15_Thyroid
TECPR1	BHLHA15	cis	Brain	0.648	0.965	0.807	rs11763970_sCr_fixed_GTExID_BHLHA15_Brain_Nucleus_accumbens_basal_ganglia
LAMA5	CABLES2	cis	Artery	0.863	0.511	0.687	rs10211851_sCr_fixed_GTExID_CABLES2_Artery_Coronary
SLC15A2	CD86	cis	Whole	0.846	0.843	0.845	rs34354261_sCr_fixed_GTExID_CD86_Whole_Blood
SLC7A9/CEP89	CLDND2	trans	Testis	0.983	0.986	0.984	rs7252778_sCr_fixed_CLDND2_Testis
BCAS3	CRHBP	trans	Brain	0.996	0.99	0.993	rs9895661_sCr_fixed_CRHBP_Brain_Cortex
IDH2	CTD-2315E11.1	cis	Brain	0.982	0.804	0.893	rs6496621_sCr_fixed_GTExID_CTD-2315E11.1_Brain_Caudate_basal_ganglia
IDH2	CTD-2315E11.1	cis	Brain	0.979	0.823	0.901	rs6496621_sCr_fixed_GTExID_CTD-2315E11.1_Brain_Putamen_basal_ganglia
IDH2	CTD-2315E11.1	cis	Brain	0.972	0.731	0.851	rs6496621_sCr_fixed_GTExID_CTD-2315E11.1_Brain_Anterior_cingulate_cortex_BA24
IDH2	CTD-2315E11.1	cis	Muscle	0.972	0.784	0.878	rs6496621_sCr_fixed_GTExID_CTD-2315E11.1_Muscle_Skeletal
IDH2	CTD-2315E11.1	cis	Brain	0.965	0.761	0.863	rs6496621_sCr_fixed_GTExID_CTD-2315E11.1_Brain_Substantia_nigra
IDH2	CTD-2315E11.1	cis	Heart	0.96	0.785	0.872	rs6496621_sCr_fixed_GTExID_CTD-2315E11.1_Heart_Left_Ventricle
IDH2	CTD-2315E11.1	cis	Brain	0.959	0.791	0.875	rs6496621_sCr_fixed_GTExID_CTD-2315E11.1_Brain_Cortex
IDH2	CTD-2315E11.1	cis	Brain	0.956	0.785	0.871	rs6496621_sCr_fixed_GTExID_CTD-2315E11.1_Brain_Nucleus_accumbens_basal_ganglia
IDH2	CTD-2315E11.1	cis	Brain	0.949	0.691	0.82	rs6496621_sCr_fixed_GTExID_CTD-2315E11.1_Brain_Hypothalamus
DDX1	DDX1	cis	Skin	0.996	0.995	0.996	rs807624_sCr_fixed_GTExID_DDX1_Skin_Sun_Exposed_Lower_leg
DDX1	DDX1	cis	Esophagus	0.924	0.915	0.919	rs807624_sCr_fixed_GTExID_DDX1_Esophagus_Mucosa
UMOD/PDILT	DNAH3	cis	Colon	0.606	0.887	0.747	rs56017589_sCr_fixed_GTExID_DNAH3_Colon_Transverse
TCF4	DNAJC15	trans	Brain	0.611	0.854	0.733	rs784257_sCr_fixed_DNAJC15_Brain_Nucleus_accumbens_basal_ganglia
FAM35A	FAM35A	cis	Adrenal	0.95	0.978	0.964	rs11202328_sCr_fixed_GTExID_FAM35A_Adrenal_Gland
FAM35A	FAM35A	cis	Adipose	0.947	0.98	0.964	rs11202328_sCr_fixed_GTExID_FAM35A_Adipose_Visceral_Omentum
FAM35A	FAM35A	cis	Liver	0.946	0.978	0.962	rs11202328_sCr_fixed_GTExID_FAM35A_Liver
FAM35A	FAM35A	cis	Brain	0.942	0.961	0.952	rs11202328_sCr_fixed_GTExID_FAM35A_Brain_Frontal_Cortex_BA9
FAM35A	FAM35A	cis	Artery	0.942	0.978	0.96	rs11202328_sCr_fixed_GTExID_FAM35A_Artery_Aorta
FAM35A	FAM35A	cis	Testis	0.94	0.974	0.957	rs11202328_sCr_fixed_GTExID_FAM35A_Testis
FAM35A	FAM35A	cis	Muscle	0.938	0.974	0.956	rs11202328_sCr_fixed_GTExID_FAM35A_Muscle_Skeletal
FAM35A	FAM35A	cis	Pituitary	0.934	0.975	0.955	rs11202328_sCr_fixed_GTExID_FAM35A_Pituitary
FAM35A	FAM35A	cis	Brain	0.934	0.963	0.948	rs11202328_sCr_fixed_GTExID_FAM35A_Brain_Cerebellar_Hemisphere
FAM35A	FAM35A	cis	Colon	0.929	0.974	0.952	rs11202328_sCr_fixed_GTExID_FAM35A_Colon_Transverse
FAM35A	FAM35A	cis	Brain	0.916	0.963	0.94	rs11202328_sCr_fixed_GTExID_FAM35A_Brain_Hypothalamus
FAM35A	FAM35A	cis	Artery	0.914	0.968	0.941	rs11202328_sCr_fixed_GTExID_FAM35A_Artery_Tibial
FAM35A	FAM35A	cis	Thyroid	0.912	0.968	0.94	rs11202328_sCr_fixed_GTExID_FAM35A_Thyroid
FAM35A	FAM35A	cis	Spleen	0.904	0.963	0.933	rs11202328_sCr_fixed_GTExID_FAM35A_Spleen
FAM35A	FAM35A	cis	Pancreas	0.896	0.958	0.927	rs11202328_sCr_fixed_GTExID_FAM35A_Pancreas
FAM35A	FAM35A	cis	Brain	0.882	0.912	0.897	rs11202328_sCr_fixed_GTExID_FAM35A_Brain_Anterior_cingulate_cortex_BA24
FAM35A	FAM35A	cis	Brain	0.881	0.939	0.91	rs11202328_sCr_fixed_GTExID_FAM35A_Brain_Cortex
FAM35A	FAM35A	cis	Nerve	0.824	0.931	0.878	rs11202328_sCr_fixed_GTExID_FAM35A_Nerve_Tibial
FAM35A	FAM35A	cis	Esophagus	0.776	0.904	0.84	rs11202328_sCr_fixed_GTExID_FAM35A_Esophagus_Muscularis
FAM35A	FAM35A	cis	Brain	0.727	0.855	0.791	rs11202328_sCr_fixed_GTExID_FAM35A_Brain_Hippocampus
FGF5	FGF5	cis	Kidney	0.982	0.977	0.98	rs16998073_sCr_fixed_GTExID_FGF5_Kidney_Cortex
LOC100422212	FKBP5	trans	Skin	0.962	0.932	0.947	rs2345962_sCr_fixed_GTExID_FKBP5_Skin_Not_Sun_Exposed_Suprapubic.COLOC_results.SU
PYGB	GINS1	cis	Testis	0.871	0.875	0.873	rs2500406_sCr_fixed_GTExID_GINS1_Testis
BCL2L14	GPRC5A	cis	Nerve	0.707	0.825	0.766	rs2448036_sCr_fixed_GTExID_GPRC5A_Nerve_Tibial
SLC22A5/SLC22A4	HSPA4	cis	Cells	0.978	0.536	0.757	rs28452919_sCr_fixed_GTExID_HSPA4_Cells_Cultured_fibroblasts
IDH2	IDH2	cis	Heart	0.976	0.688	0.832	rs6496621_sCr_fixed_GTExID_IDH2_Heart_Left_Ventricle
IDH2	IDH2	cis	Heart	0.963	0.84	0.902	rs6496621_sCr_fixed_GTExID_IDH2_Heart_Atrial_Appendage
IDH2	IDH2	cis	Liver	0.958	0.812	0.885	rs6496621_sCr_fixed_GTExID_IDH2_Liver
IGF1R	IGF1R	cis	Heart	0.924	0.971	0.948	rs2137683_sCr_fixed_GTExID_IGF1R_Heart_Left_Ventricle
R3HDM2/INHBC	KMT2A	trans	Small	0.911	0.978	0.944	rs11172147_sCr_fixed_GTExID_KMT2A_Small_Intestine_Terminal_Ileum.COLOC_results.SU
SLC22A11/SLC22A12	KRT8P26	cis	Skin	0.978	0.959	0.968	rs11604451_sCr_fixed_GTExID_KRT8P26_Skin_Sun_Exposed_Lower_leg
SLC22A11/SLC22A12	KRT8P26	cis	Skin	0.964	0.952	0.958	rs11604451_sCr_fixed_GTExID_KRT8P26_Skin_Not_Sun_Exposed_Suprapubic
LAMA5	LAMA5	cis	Esophagus	0.899	0.951	0.925	rs10211851_sCr_fixed_GTExID_LAMA5_Esophagus_Mucosa
LAMA5	LAMA5	cis	Lung	0.562	0.946	0.754	rs6089354_sCr_fixed_GTExID_LAMA5_Lung
LAMA5	LAMA5	cis	Adipose	0.555	0.874	0.715	rs6089354_sCr_fixed_GTExID_LAMA5_Adipose_Subcutaneous
FAM35A	LINC01322	trans	Brain	0.978	0.976	0.977	rs11202328_sCr_fixed_LINC01322_Brain_Amygdala
BCL2L14	LINC01725	trans	Spleen	0.611	0.99	0.801	rs2448036_sCr_fixed_LINC01725_Spleen
NFAT5/MIR1538	LRRC36	trans	Brain	0.961	0.912	0.936	rs113441031_sCr_fixed_LRRC36_Brain_Caudate_basal_ganglia
UBE2Q2/NRG4	MAN2C1	cis	Whole	0.893	0.893	0.893	rs11852686_sCr_fixed_GTExID_MAN2C1_Whole_Blood
SLC22A11/SLC22A12	MAP3K11	cis	Small	0.819	0.807	0.813	rs11604451_sCr_fixed_GTExID_MAP3K11_Small_Intestine_Terminal_Ileum
MBD5/ORC4	MBD5	cis	Whole	0.893	0.603	0.748	rs34005843_sCr_fixed_GTExID_MBD5_Whole_Blood
IRF5	MEF2C	trans	Brain	0.982	0.978	0.98	rs35994853_sCr_fixed_GTExID_MEF2C_Brain_Frontal_Cortex_BA9.COLOC_results.SU
MIPOL1	MIPOL1	cis	Heart	0.861	0.853	0.857	rs17179078_sCr_fixed_GTExID_MIPOL1_Heart_Atrial_Appendage
MIPOL1	MIPOL1	cis	Adipose	0.841	0.868	0.854	rs17179078_sCr_fixed_GTExID_MIPOL1_Adipose_Subcutaneous
MIPOL1	MIPOL1	cis	Adipose	0.824	0.86	0.842	rs17179078_sCr_fixed_GTExID_MIPOL1_Adipose_Visceral_Omentum
MIPOL1	MIPOL1	cis	Artery	0.802	0.876	0.839	rs17179078_sCr_fixed_GTExID_MIPOL1_Artery_Tibial
NFAT5/MIR1538	NFAT5	cis	Cells	0.935	0.957	0.946	rs113441031_sCr_fixed_GTExID_NFAT5_Cells_Cultured_fibroblasts
GCKR	NRBP1	cis	Esophagus	0.898	0.898	0.898	rs1260326_sCr_fixed_GTExID_NRBP1_Esophagus_Gastroesophageal_Junction
IGF1R	NRCAM	trans	Brain	0.941	0.969	0.955	rs4966019_sCr_fixed_GTExID_NRCAM_Brain_Cortex.COLOC_results.SU
SLC22A11/SLC22A12	NTRK1	trans	Kidney	0.982	0.978	0.98	rs11604451_sCr_fixed_GTExID_NTRK1_Kidney_Cortex.COLOC_results.SU
FAM35A	NUTM2A-AS1	cis	Esophagus	0.907	0.957	0.932	rs11202328_sCr_fixed_GTExID_NUTM2A-AS1_Esophagus_Mucosa
OR52H1	OLFM5P	cis	Artery	0.934	0.939	0.937	rs7951442_sCr_fixed_GTExID_OLFM5P_Artery_Aorta
FGF5	OR7E94P	cis	Whole	0.831	0.916	0.873	rs16998073_sCr_fixed_GTExID_OR7E94P_Whole_Blood
SLC22A11/SLC22A12	OVOL1	cis	Brain	0.988	0.974	0.981	rs11604451_sCr_fixed_GTExID_OVOL1_Brain_Cerebellar_Hemisphere
SLC22A11/SLC22A12	OVOL1	cis	Brain	0.981	0.979	0.98	rs11604451_sCr_fixed_GTExID_OVOL1_Brain_Cortex
SLC22A11/SLC22A12	OVOL1	cis	Thyroid	0.981	0.968	0.974	rs11604451_sCr_fixed_GTExID_OVOL1_Thyroid
SLC22A11/SLC22A12	OVOL1	cis	Brain	0.963	0.971	0.967	rs11604451_sCr_fixed_GTExID_OVOL1_Brain_Cerebellum
SLC22A11/SLC22A12	OVOL1	cis	Brain	0.951	0.941	0.946	rs11604451_sCr_fixed_GTExID_OVOL1_Brain_Nucleus_accumbens_basal_ganglia
SLC22A11/SLC22A12	OVOL1	cis	Brain	0.906	0.882	0.894	rs11604451_sCr_fixed_GTExID_OVOL1_Brain_Caudate_basal_ganglia
SLC22A11/SLC22A12	OVOL1	cis	Brain	0.892	0.879	0.885	rs11604451_sCr_fixed_GTExID_OVOL1_Brain_Anterior_cingulate_cortex_BA24
SLC22A11/SLC22A12	OVOL1	cis	Brain	0.883	0.879	0.881	rs11604451_sCr_fixed_GTExID_OVOL1_Brain_Putamen_basal_ganglia
UNCX	PALM2	trans	Lung	0.992	0.993	0.993	rs10277115_sCr_fixed_PALM2_Lung
UBE2Q2/NRG4	PARD3	trans	Pituitary	0.823	0.99	0.907	rs2472297_sCr_fixed_GTExID_PARD3_Pituitary.COLOC_results.SU
LOC100422212	PBX1	cis	Brain	0.804	0.891	0.848	rs2345962_sCr_fixed_GTExID_PBX1_Brain_Cortex
SLC22A11/SLC22A12	PCNX3	cis	Pancreas	0.751	0.821	0.786	rs11604451_sCr_fixed_GTExID_PCNX3_Pancreas
LOC100422212	PEAK1	trans	Esophagus	0.92	0.932	0.926	rs2345962_sCr_fixed_GTExID_PEAK1_Esophagus_Muscularis.COLOC_results.SU
PIP5K1B	PIP5K1B	cis	Thyroid	0.98	0.972	0.976	rs4744712_sCr_fixed_GTExID_PIP5K1B_Thyroid
PIP5K1B	PIP5K1B	cis	Artery	0.968	0.943	0.956	rs4744712_sCr_fixed_GTExID_PIP5K1B_Artery_Aorta
PIP5K1B	PIP5K1B	cis	Nerve	0.825	0.842	0.833	rs4744712_sCr_fixed_GTExID_PIP5K1B_Nerve_Tibial
IDH2	PITPNC1	trans	Brain	0.943	0.864	0.904	rs6496621_sCr_fixed_GTExID_PITPNC1_Brain_Cortex.COLOC_results.SU
ARL6IP5	PPP2R2A	trans	Brain	0.889	0.994	0.942	rs1965132_sCr_fixed_PPP2R2A_Brain_Putamen_basal_ganglia
NFAT5/MIR1538	PPP4R3A	trans	Ovary	0.955	0.723	0.839	rs113441031_sCr_fixed_PPP4R3A_Ovary
UNCX	PSMD11	trans	Testis	0.997	0.998	0.998	rs10277115_sCr_fixed_PSMD11_Testis
SLC22A11/SLC22A12	PXMP4	trans	Brain	0.973	0.978	0.975	rs11604451_sCr_fixed_GTExID_PXMP4_Brain_Frontal_Cortex_BA9.COLOC_results.SU
R3HDM2/INHBC	R3HDM2	cis	Cells	0.822	0.83	0.826	rs11172147_sCr_fixed_GTExID_R3HDM2_Cells_Cultured_fibroblasts
TBC1D8	RB1	trans	Adipose	0.985	0.778	0.881	rs67648215_sCr_fixed_RB1_Adipose_Visceral_Omentum
PIP5K1B	RP11-203L2.3	cis	Skin	0.999	0.999	0.999	rs4744712_sCr_fixed_GTExID_RP11-203L2.3_Skin_Not_Sun_Exposed_Suprapubic
PIP5K1B	RP11-203L2.3	cis	Lung	0.997	0.996	0.997	rs4744712_sCr_fixed_GTExID_RP11-203L2.3_Lung
PIP5K1B	RP11-203L2.3	cis	Artery	0.993	0.994	0.993	rs4744712_sCr_fixed_GTExID_RP11-203L2.3_Artery_Tibial
PIP5K1B	RP11-203L2.3	cis	Brain	0.957	0.929	0.943	rs4744712_sCr_fixed_GTExID_RP11-203L2.3_Brain_Cerebellum
PIP5K1B	RP11-203L2.3	cis	Adipose	0.901	0.91	0.905	rs4744712_sCr_fixed_GTExID_RP11-203L2.3_Adipose_Subcutaneous
PIP5K1B	RP11-203L2.3	cis	Brain	0.803	0.783	0.793	rs4744712_sCr_fixed_GTExID_RP11-203L2.3_Brain_Cerebellar_Hemisphere
USP38	RP11-284M14.1	cis	Cells	0.879	0.88	0.879	rs4690774_sCr_fixed_GTExID_RP11-284M14.1_Cells_Cultured_fibroblasts
USP38	RP11-284M14.1	cis	Adipose	0.869	0.868	0.869	rs4690774_sCr_fixed_GTExID_RP11-284M14.1_Adipose_Subcutaneous
USP38	RP11-284M14.1	cis	Thyroid	0.849	0.856	0.852	rs4690774_sCr_fixed_GTExID_RP11-284M14.1_Thyroid
USP38	RP11-284M14.1	cis	Esophagus	0.805	0.809	0.807	rs4690774_sCr_fixed_GTExID_RP11-284M14.1_Esophagus_Muscularis
IRF5	RP11-286H14.4	cis	Testis	0.981	0.985	0.983	rs35994853_sCr_fixed_GTExID_RP11-286H14.4_Testis
MIPOL1	RP11-356O9.1	cis	Pancreas	0.773	0.821	0.797	rs17179078_sCr_fixed_GTExID_RP11-356O9.1_Pancreas
MIPOL1	RP11-356O9.2	cis	Prostate	0.87	0.862	0.866	rs17179078_sCr_fixed_GTExID_RP11-356O9.2_Prostate
STC1	RP11-38H17.1	trans	Nerve	0.951	0.988	0.969	rs4872205_sCr_fixed_RP11-38H17.1_Nerve_Tibial
IDH2	RP11-617F23.1	cis	Adipose	0.936	0.519	0.728	rs8032563_sCr_fixed_GTExID_RP11-617F23.1_Adipose_Visceral_Omentum
IDH2	RP11-617F23.1	cis	Nerve	0.933	0.913	0.923	rs6496621_sCr_fixed_GTExID_RP11-617F23.1_Nerve_Tibial
SLC22A11/SLC22A12	RP11-770G2.2	cis	Brain	0.904	0.855	0.88	rs11604451_sCr_fixed_GTExID_RP11-770G2.2_Brain_Cortex
LAMA5	RP5-908M14.10	cis	Artery	0.92	0.789	0.854	rs10211851_sCr_fixed_GTExID_RP5-908M14.10_Artery_Aorta
NFAT5/MIR1538	RPN2	trans	Artery	0.922	0.997	0.959	rs11396409_sCr_fixed_RPN2_Artery_Tibial
SLC22A11/SLC22A12	SCYL1	cis	Cells	0.856	0.846	0.851	rs11604451_sCr_fixed_GTExID_SCYL1_Cells_Cultured_fibroblasts
VEGFA/CRIP3	SETD1A	trans	Artery	0.979	0.722	0.851	rs9472139_sCr_fixed_GTExID_SETD1A_Artery_Tibial.COLOC_results.SU
R3HDM2/INHBC	SFXN5	trans	Brain	0.98	0.978	0.979	rs11172147_sCr_fixed_GTExID_SFXN5_Brain_Cortex.COLOC_results.SU
BCAS3	SH3GL2	trans	Brain	0.997	0.99	0.994	rs9895661_sCr_fixed_SH3GL2_Brain_Cortex
SLC22A11/SLC22A12	SIPA1	cis	Artery	0.898	0.907	0.903	rs11604451_sCr_fixed_GTExID_SIPA1_Artery_Tibial
SLC15A2	SLC15A2	cis	Muscle	0.894	0.881	0.887	rs34354261_sCr_fixed_GTExID_SLC15A2_Muscle_Skeletal
SLC15A2	SLC15A2	cis	Brain	0.886	0.878	0.882	rs34354261_sCr_fixed_GTExID_SLC15A2_Brain_Cerebellar_Hemisphere
SLC15A2	SLC15A2	cis	Heart	0.885	0.879	0.882	rs34354261_sCr_fixed_GTExID_SLC15A2_Heart_Atrial_Appendage
SLC15A2	SLC15A2	cis	Brain	0.878	0.872	0.875	rs34354261_sCr_fixed_GTExID_SLC15A2_Brain_Hypothalamus
SLC15A2	SLC15A2	cis	Skin	0.875	0.873	0.874	rs34354261_sCr_fixed_GTExID_SLC15A2_Skin_Sun_Exposed_Lower_leg
SLC15A2	SLC15A2	cis	Nerve	0.869	0.875	0.872	rs34354261_sCr_fixed_GTExID_SLC15A2_Nerve_Tibial
SLC15A2	SLC15A2	cis	Heart	0.869	0.885	0.877	rs34354261_sCr_fixed_GTExID_SLC15A2_Heart_Left_Ventricle
SLC15A2	SLC15A2	cis	Brain	0.869	0.862	0.866	rs34354261_sCr_fixed_GTExID_SLC15A2_Brain_Cortex
SLC15A2	SLC15A2	cis	Brain	0.851	0.879	0.865	rs34354261_sCr_fixed_GTExID_SLC15A2_Brain_Cerebellum
SLC15A2	SLC15A2	cis	Esophagus	0.817	0.808	0.812	rs34354261_sCr_fixed_GTExID_SLC15A2_Esophagus_Gastroesophageal_Junction
SLC7A9/CEP89	SLC7A9	cis	Adrenal	0.974	0.983	0.979	rs7247977_sCr_fixed_GTExID_SLC7A9_Adrenal_Gland
SLC7A9/CEP89	SLC7A9	cis	Spleen	0.956	0.966	0.961	rs7247977_sCr_fixed_GTExID_SLC7A9_Spleen
PDE1A	SSFA2	cis	Cells	0.893	0.866	0.879	rs4666821_sCr_fixed_GTExID_SSFA2_Cells_Cultured_fibroblasts
CLDN14	SVIL	trans	Minor	0.982	0.986	0.984	rs219787_sCr_fixed_SVIL_Minor_Salivary_Gland
LINC02424	SYT1	cis	Nerve	0.959	0.956	0.957	rs12316443_sCr_fixed_GTExID_SYT1_Nerve_Tibial
DAPK3	TAF3	trans	Adrenal	0.987	0.515	0.751	rs112402118_sCr_fixed_TAF3_Adrenal_Gland
TFDP2	TFDP2	cis	Skin	0.964	0.753	0.858	rs1511299_sCr_fixed_GTExID_TFDP2_Skin_Sun_Exposed_Lower_leg
IGF1R	TRAPPC10	trans	Esophagus	0.986	0.969	0.977	rs2137683_sCr_fixed_GTExID_TRAPPC10_Esophagus_Muscularis.COLOC_results.SU
OR52H1	TRIM6	cis	Kidney	0.905	0.952	0.928	rs7951442_sCr_fixed_GTExID_TRIM6_Kidney_Cortex
AQP4	TRPM6	trans	Heart	0.997	0.742	0.87	rs151245_sCr_fixed_TRPM6_Heart_Atrial_Appendage
IRF5	TSPAN33	cis	Liver	0.985	0.982	0.983	rs35994853_sCr_fixed_GTExID_TSPAN33_Liver
IRF5	TSPAN33	cis	Pancreas	0.984	0.983	0.984	rs35994853_sCr_fixed_GTExID_TSPAN33_Pancreas
IRF5	TSPAN33	cis	Stomach	0.984	0.982	0.983	rs35994853_sCr_fixed_GTExID_TSPAN33_Stomach
IRF5	TSPAN33	cis	Colon	0.882	0.856	0.869	rs35994853_sCr_fixed_GTExID_TSPAN33_Colon_Transverse
IRF5	TSPAN33	cis	Skin	0.833	0.799	0.816	rs35994853_sCr_fixed_GTExID_TSPAN33_Skin_Sun_Exposed_Lower_leg
OR52H1	UBQLNL	cis	Artery	0.799	0.824	0.812	rs7951442_sCr_fixed_GTExID_UBQLNL_Artery_Aorta
USP38	USP38	cis	Whole	0.891	0.889	0.89	rs4690774_sCr_fixed_GTExID_USP38_Whole_Blood
USP38	USP38	cis	Adipose	0.884	0.882	0.883	rs4690774_sCr_fixed_GTExID_USP38_Adipose_Visceral_Omentum
